# Increased Expression of *ZFPM2* Bypasses *SRY* to Drive 46,XX Testicular Development: A New Mechanism of 46,XX DSD

**DOI:** 10.1101/2024.05.27.24307993

**Authors:** Leah Ragno, Daphne Yang, Trisha R. Bhatti, Jonathan P. Bradfield, Diane K. Bowen, Katheryn L. Grand, Hakon Hakonarson, Thomas F. Kolon, Joseph Glessner, M. Celeste Simon, Nicolas Skuli, Maria G. Vogiatzi, Marie A. Guerraty, Matthew A. Deardorff, Louise C. Pyle

**Affiliations:** Children’s Hospital of Philadelphia, Philadelphia, Pennsylvania, 19104, United States

## Abstract

We present a patient with a novel cause of 46,XX ambiguous/androgenous genitalia Differences of Sex Development (DSD). Genome-wide array from blood showed 46,XX with ∼35% mosaic duplication of 76.5 Mb at chromosome 8q13.2-q24.3, containing 257 OMIM genes including *ZFPM2* and *CYP11B1*. Congenital adrenal hyperplasia testing was negative, testosterone was elevated, and the pro-testicular master regulator *SRY* was absent. The infant had a uterus, one streak ovary (<5% 8q duplication), and one testicle (75% 8q duplication). *We hypothesized that mosaic ZFPM2 duplication resulted in localized ZFPM2 overexpression and testicular development*. In typical testicular development, *ZFPM2* and its binding partner, *GATA4*, drive expression of the *SRY* master regulator. We completed RNA-seq of four Formalin-Fixed Paraffin-Embedded (FFPE) gonadal tissue samples from this mosaic individual to identify differentially expressed genes (DEGs). After quality control, two lines representing with and without the duplication were analyzed. In gonadal tissue containing the duplication, increased dosage of *ZFPM2* in a *Sry*-negative-46-XX individual appears to upregulate transcriptional activity of gonadal specific promoters such as *SOX9* and *AMH* via its protein interaction with known regulator of early testis development *GATA4. ZFPM2* is essential to the *GATA4*/*ZFPM2* transcription complex. Our results show that increased *ZFPM2* dosage enhances *ZFPM2*’s interaction with *GATA4* and results in upregulation of *SOX9* that is sufficient to initiate testis differentiation independent of *SRY. SOX9* (FC=39.2, *p*=6.1×10^−119^) and *SF-1* (FC=1.4, *p*=1.6×10^−3^) interact to produce the functional marker of fetal Sertoli cells *AMH* (FC=108.4, *p*=3.0×10^−54^) and inhibit female sexual differentiation. Several components of the testicular sex-development pathway were upregulated in addition to *SOX9* and *AMH*, including the pro-testicular transcription factor *MAP3K1* (FC=1.7, *p*=5.6×10^−17^), *DMRT1* (FC=13.9, *p*=2.1×10^−12^), *LHX9* (FC=2.5, *p*=5.0×10^−14^), *DHH* (FC=12.0, *p*=1.8×10^−30^), *PTGDS* (FC=2.5, *p*=3.4×10^−18^), and *SOX8* (FC=10.9, *p*=6.5×10^−10^). *ZFPM2* may function as a master temporal and spatial regulator of mammalian testicular organogenesis whose increased dosage elicits significant and cascading downstream effects. Further, components of the ovarian *WNT*-signaling pathway were repressed, including *LEF1* (FC=-3.7, *p*=1.4×10^−21^) and *FOXL2* (FC=-8.1, *p*=2.9×10^−39^). We have shown that increased *ZFPM2* dosage can induce 46,XX testicular development in a manner not dependent on *SRY*. This contravenes the previous understanding that *GATA4*/*ZFPM2* drives testicular development through *SRY. ZFPM2* may modulate numerous critical sex-development genes including transcription factors otherwise thought to be downstream of *SRY* (*MAP3K1, SOX9, AMH*). Findings from this single high-yield patient demonstrate that the primary role of *ZFPM2* in testicular development may be independent of *Sry*. This adds *ZFPM2* to the brief (<10) list of genes capable of directing testicular development in the 46,XX context, absent *SRY*. Overall, new understanding of these genes demonstrates that the role of *SRY* as a “master regulator” of testicular development may be less than previously thought.
