## Supplemental File 2 for "Increased Expression of *ZFPM2* Bypasses *SRY* to Drive 46,XX Testicular Development: A New Mechanism of 46,XX DSD": Supplemental File 2_DSD Genes.xlsx

### Sheet: Sex Development Genes
#SexDevelopmentGenes
WNT4
HOXB6
ZFPM2
PITX2
CYP19A1
TBX15
ATF3
AKR1C2
AKR1C4
LEP
BMP4
TP63
HESX1
ROR2
FGFR3
IL17RD
MID1
MAP3K1
AMH
ARL6
TMEM70
SOS1
PCSK1
FAT4
WNT5A
FOXF2
SETBP1
GLI3
FREM2
ZEB2
TWIST2
BBS9
PBX1
CYB5A
PTDSS1
MYRF
CEP41
CYP11A1
CDKN1C
B3GLCT
NR3C1
RBBP8
SHBG
NEK1
BNC2
DYNC2H1
BBS4
HHAT
WDR35
TOE1
ESCO2
MCM9
FBXL4
DHCR24
NSMF
BBS10
HCCS
WWOX
TALDO1
TRIM32
BBS12
MKKS
UBR1
HSD17B4
HFE
BBS5
LEPR
STAR
EFNB1
TRAIP
BBS2
MKS1
VAMP7
H6PD
CKAP2L
CBX2
WDR11
SPECC1L
ATRX
FGFR1
PTPN11
CREBBP
EVC2
FIG4
HS6ST1
HOXA10
IRF6
POR
SOX9
DHCR7
CHD4
EVC
TCTN3
TTC8
PEX1
PCNT
TSPYL1
MED12
BBS7
MAMLD1
KAT6B
HARS2
PDE4D
OPHN1
LMNA
SCARF2
GRIP1
BCOR
DNMT3B
AR
PSMC3IP
EPG5
CUL7
HOXA4
FLNA
GNRH1
WFS1
HOXA13
RIPK4
SEMA3A
LHCGR
SALL1
RSPO1
FGFR2
FOXL2
STAG3
HSD17B3
TAC3
ANOS1
FGF10
FRAS1
CHD7
KISS1
DMRT1
CYP21A2

### Sheet: Differentially expressed sex de
#SexDevelopmentGenes	Gene stable ID	Gene stable ID version	Gene description	Chromosome/scaffold name	Gene start (bp)	Gene end (bp)	Gene type	Base mean	log2(FC)	StdErr	Wald-Stats	P-value	P-adj
CHD4	ENSG00000111642	ENSG00000111642.16	chromodomain helicase DNA binding protein 4 [Source:HGNC Symbol;Acc:HGNC:1919]	12	6570082	6614524	protein_coding	1000.15	2.47822	0.0951055	26.0576	1.1e-149	5.69e-147
SOX9	ENSG00000125398	ENSG00000125398.8	SRY-box transcription factor 9 [Source:HGNC Symbol;Acc:HGNC:11204]	17	72121020	72126416	protein_coding	698.077	5.29285	0.225809	23.4395	1.69e-121	6.06e-119
STAR	ENSG00000147465	ENSG00000147465.12	steroidogenic acute regulatory protein [Source:HGNC Symbol;Acc:HGNC:11359]	8	38142700	38150992	protein_coding	1112.05	-1.28833	0.0805952	-15.9852	1.62e-57	1.93e-55
AMH	ENSG00000104899	ENSG00000104899.8	anti-Mullerian hormone [Source:HGNC Symbol;Acc:HGNC:464]	19	2249309	2252073	protein_coding	369.377	6.76052	0.427564	15.8117	2.58e-56	3e-54
FLNA	ENSG00000196924	ENSG00000196924.19	filamin A [Source:HGNC Symbol;Acc:HGNC:3754]	X	154348524	154374634	protein_coding	5990.27	0.486795	0.0313144	15.5454	1.71e-54	1.86e-52
HHAT	ENSG00000054392	ENSG00000054392.13	hedgehog acyltransferase [Source:HGNC Symbol;Acc:HGNC:18270]	1	210328252	210676296	protein_coding	250.404	-2.35833	0.15497	-15.218	2.69e-52	2.76e-50
DHCR24	ENSG00000116133	ENSG00000116133.13	24-dehydrocholesterol reductase [Source:HGNC Symbol;Acc:HGNC:2859]	1	54849627	54887195	protein_coding	387.689	2.09315	0.143097	14.6274	1.88e-48	1.73e-46
BNC2	ENSG00000173068	ENSG00000173068.18	basonuclin 2 [Source:HGNC Symbol;Acc:HGNC:30988]	9	16409503	16870843	protein_coding	1705.46	-0.806925	0.0589269	-13.6937	1.11e-42	8.18e-41
FOXL2	ENSG00000183770	ENSG00000183770.7	forkhead box L2 [Source:HGNC Symbol;Acc:HGNC:1092]	3	138944224	138947137	protein_coding	154.363	-3.02216	0.225063	-13.4281	4.14e-41	2.86e-39
STAG3	ENSG00000066923	ENSG00000066923.18	stromal antigen 3 [Source:HGNC Symbol;Acc:HGNC:11356]	7	100177563	100221488	protein_coding	184.225	-2.5132	0.189511	-13.2615	3.87e-40	2.55e-38
ZEB2	ENSG00000169554	ENSG00000169554.23	zinc finger E-box binding homeobox 2 [Source:HGNC Symbol;Acc:HGNC:14881]	2	144364364	144521057	protein_coding	2340.46	0.625726	0.0490556	12.7554	2.91e-37	1.68e-35
ESCO2	ENSG00000171320	ENSG00000171320.15	establishment of sister chromatid cohesion N-acetyltransferase 2 [Source:HGNC Symbol;Acc:HGNC:27230]	8	27771949	27812640	protein_coding	132.93	-2.73929	0.229645	-11.9283	8.42e-33	3.95e-31
EVC	ENSG00000072840	ENSG00000072840.13	EvC ciliary complex subunit 1 [Source:HGNC Symbol;Acc:HGNC:3497]	4	5711201	5814305	protein_coding	1039.46	-0.807372	0.0697595	-11.5737	5.6e-31	2.41e-29
HSD17B3	ENSG00000130948	ENSG00000130948.10	hydroxysteroid 17-beta dehydrogenase 3 [Source:HGNC Symbol;Acc:HGNC:5212]	9	96235306	96302176	protein_coding	102.747	5.17998	0.468596	11.0543	2.09e-28	7.78e-27
ANOS1	ENSG00000011201	ENSG00000011201.12	anosmin 1 [Source:HGNC Symbol;Acc:HGNC:6211]	X	8528874	8732137	protein_coding	222.617	2.01749	0.191493	10.5356	5.92e-26	1.96e-24
B3GLCT	ENSG00000187676	ENSG00000187676.8	beta 3-glucosyltransferase [Source:HGNC Symbol;Acc:HGNC:20207]	13	31199975	31332276	protein_coding	267.521	-1.39913	0.141994	-9.85347	6.62e-23	1.88e-21
FREM2	ENSG00000150893	ENSG00000150893.11	FRAS1 related extracellular matrix 2 [Source:HGNC Symbol;Acc:HGNC:25396]	13	38687077	38887131	protein_coding	464.402	-1.04618	0.106879	-9.78841	1.26e-22	3.54e-21
TP63	ENSG00000073282	ENSG00000073282.14	tumor protein p63 [Source:HGNC Symbol;Acc:HGNC:15979]	3	189631389	189897276	protein_coding	69.69	-3.24391	0.341239	-9.50626	1.98e-21	5.19e-20
VAMP7	ENSG00000124333	ENSG00000124333.16	vesicle associated membrane protein 7 [Source:HGNC Symbol;Acc:HGNC:11486]	X	155881345	155943769	protein_coding	64.4819	4.53068	0.491699	9.21433	3.13e-20	7.65e-19
PDE4D	ENSG00000113448	ENSG00000113448.20	phosphodiesterase 4D [Source:HGNC Symbol;Acc:HGNC:8783]	5	58969038	60522120	protein_coding	191.982	1.72162	0.191569	8.98696	2.54e-19	5.78e-18
MAP3K1	ENSG00000095015	ENSG00000095015.6	mitogen-activated protein kinase kinase kinase 1 [Source:HGNC Symbol;Acc:HGNC:6848]	5	56815549	56896152	protein_coding	762.331	0.75698	0.0867674	8.72424	2.68e-18	5.6e-17
OPHN1	ENSG00000079482	ENSG00000079482.14	oligophrenin 1 [Source:HGNC Symbol;Acc:HGNC:8148]	X	67949349	68433913	protein_coding	686.822	0.770343	0.0929317	8.28934	1.14e-16	2.06e-15
WDR11	ENSG00000120008	ENSG00000120008.16	WD repeat domain 11 [Source:HGNC Symbol;Acc:HGNC:13831]	10	120851305	120909524	protein_coding	639.934	0.796455	0.0965243	8.25135	1.57e-16	2.79e-15
WNT5A	ENSG00000114251	ENSG00000114251.15	Wnt family member 5A [Source:HGNC Symbol;Acc:HGNC:12784]	3	55465715	55490539	protein_coding	1023.14	-0.675558	0.0822123	-8.21723	2.08e-16	3.67e-15
HSD17B4	ENSG00000133835	ENSG00000133835.18	hydroxysteroid 17-beta dehydrogenase 4 [Source:HGNC Symbol;Acc:HGNC:5213]	5	119452465	119637199	protein_coding	543.514	0.895564	0.111565	8.02732	9.96e-16	1.66e-14
BBS5	ENSG00000163093	ENSG00000163093.12	Bardet-Biedl syndrome 5 [Source:HGNC Symbol;Acc:HGNC:970]	2	169479480	169506655	protein_coding	136.808	-1.66987	0.210713	-7.92484	2.28e-15	3.71e-14
WWOX	ENSG00000186153	ENSG00000186153.18	WW domain containing oxidoreductase [Source:HGNC Symbol;Acc:HGNC:12799]	16	78099400	79212667	protein_coding	440.901	-0.88521	0.112296	-7.88282	3.2e-15	5.14e-14
SETBP1	ENSG00000152217	ENSG00000152217.20	SET binding protein 1 [Source:HGNC Symbol;Acc:HGNC:15573]	18	44680173	45068510	protein_coding	665.986	0.734146	0.0944486	7.77298	7.67e-15	1.2e-13
SOS1	ENSG00000115904	ENSG00000115904.15	SOS Ras/Rac guanine nucleotide exchange factor 1 [Source:HGNC Symbol;Acc:HGNC:11187]	2	38962206	39124345	protein_coding	1550.99	0.442736	0.059954	7.38459	1.53e-13	2.13e-12
DMRT1	ENSG00000137090	ENSG00000137090.12	doublesex and mab-3 related transcription factor 1 [Source:HGNC Symbol;Acc:HGNC:2934]	9	841690	969090	protein_coding	34.8269	3.79801	0.514386	7.38357	1.54e-13	2.14e-12
PBX1	ENSG00000185630	ENSG00000185630.19	PBX homeobox 1 [Source:HGNC Symbol;Acc:HGNC:8632]	1	164555584	164899296	protein_coding	2455.44	-0.339181	0.0464234	-7.30625	2.75e-13	3.73e-12
PCNT	ENSG00000160299	ENSG00000160299.18	pericentrin [Source:HGNC Symbol;Acc:HGNC:16068]	21	46324124	46445769	protein_coding	1008.59	0.551262	0.0758803	7.26489	3.73e-13	5e-12
LHCGR	ENSG00000138039	ENSG00000138039.15	luteinizing hormone/choriogonadotropin receptor [Source:HGNC Symbol;Acc:HGNC:6585]	2	48686774	48755730	protein_coding	101.109	1.95618	0.275243	7.1071	1.19e-12	1.5e-11
CREBBP	ENSG00000005339	ENSG00000005339.15	CREB binding protein [Source:HGNC Symbol;Acc:HGNC:2348]	16	3725054	3880713	protein_coding	2229.3	0.341288	0.0482336	7.07573	1.49e-12	1.86e-11
TWIST2	ENSG00000233608	ENSG00000233608.4	twist family bHLH transcription factor 2 [Source:HGNC Symbol;Acc:HGNC:20670]	2	238848032	238910534	protein_coding	31.775	3.6644	0.519415	7.05487	1.73e-12	2.14e-11
H6PD	ENSG00000049239	ENSG00000049239.13	hexose-6-phosphate dehydrogenase/glucose 1-dehydrogenase [Source:HGNC Symbol;Acc:HGNC:4795]	1	9234774	9271337	protein_coding	1204.21	0.502844	0.0718538	6.99816	2.59e-12	3.14e-11
AKR1C2	ENSG00000151632	ENSG00000151632.18	aldo-keto reductase family 1 member C2 [Source:HGNC Symbol;Acc:HGNC:385]	10	4987775	5018031	protein_coding	29.5881	3.51869	0.525787	6.69223	2.2e-11	2.41e-10
GNRH1	ENSG00000147437	ENSG00000147437.10	gonadotropin releasing hormone 1 [Source:HGNC Symbol;Acc:HGNC:4419]	8	25419258	25424654	protein_coding	60.3562	2.65022	0.414486	6.39399	1.62e-10	1.6e-09
HS6ST1	ENSG00000136720	ENSG00000136720.7	heparan sulfate 6-O-sulfotransferase 1 [Source:HGNC Symbol;Acc:HGNC:5201]	2	128236716	128318868	protein_coding	340.404	0.86066	0.135196	6.366	1.94e-10	1.9e-09
BCOR	ENSG00000183337	ENSG00000183337.18	BCL6 corepressor [Source:HGNC Symbol;Acc:HGNC:20893]	X	40049815	40177329	protein_coding	340.52	0.832982	0.135177	6.16216	7.18e-10	6.58e-09
MID1	ENSG00000101871	ENSG00000101871.17	midline 1 [Source:HGNC Symbol;Acc:HGNC:7095]	X	10445310	10833654	protein_coding	285.314	1.10902	0.184061	6.02529	1.69e-09	1.48e-08
LEPR	ENSG00000116678	ENSG00000116678.20	leptin receptor [Source:HGNC Symbol;Acc:HGNC:6554]	1	65420652	65641559	protein_coding	397.085	-0.685728	0.116106	-5.90604	3.5e-09	2.92e-08
ATRX	ENSG00000085224	ENSG00000085224.23	ATRX chromatin remodeler [Source:HGNC Symbol;Acc:HGNC:886]	X	77504880	77786233	protein_coding	2118.31	0.292031	0.0497862	5.8657	4.47e-09	3.67e-08
KAT6B	ENSG00000156650	ENSG00000156650.14	lysine acetyltransferase 6B [Source:HGNC Symbol;Acc:HGNC:17582]	10	74824927	75032624	protein_coding	1631.1	0.342611	0.0595127	5.75693	8.57e-09	6.81e-08
RBBP8	ENSG00000101773	ENSG00000101773.19	RB binding protein 8, endonuclease [Source:HGNC Symbol;Acc:HGNC:9891]	18	22798261	23026488	protein_coding	112.557	-1.25064	0.217523	-5.74945	8.95e-09	7.07e-08
NR3C1	ENSG00000113580	ENSG00000113580.15	nuclear receptor subfamily 3 group C member 1 [Source:HGNC Symbol;Acc:HGNC:7978]	5	143277931	143435512	protein_coding	804.034	0.462125	0.0823796	5.6097	2.03e-08	1.53e-07
MAMLD1	ENSG00000013619	ENSG00000013619.15	mastermind like domain containing 1 [Source:HGNC Symbol;Acc:HGNC:2568]	X	150361422	150514178	protein_coding	594.854	0.574656	0.105015	5.47214	4.45e-08	3.19e-07
ZFPM2	ENSG00000169946	ENSG00000169946.14	zinc finger protein, FOG family member 2 [Source:HGNC Symbol;Acc:HGNC:16700]	8	104590733	105804539	protein_coding	790.473	0.462341	0.0865567	5.34148	9.22e-08	6.24e-07
MCM9	ENSG00000111877	ENSG00000111877.18	minichromosome maintenance 9 homologous recombination repair factor [Source:HGNC Symbol;Acc:HGNC:21484]	6	118813442	118935162	protein_coding	243.574	0.925523	0.178757	5.17755	2.25e-07	1.42e-06
MED12	ENSG00000184634	ENSG00000184634.17	mediator complex subunit 12 [Source:HGNC Symbol;Acc:HGNC:11957]	X	71118543	71144103	protein_coding	1218.37	0.363855	0.0713487	5.09968	3.4e-07	2.09e-06
MKKS	ENSG00000125863	ENSG00000125863.20	MKKS centrosomal shuttling protein [Source:HGNC Symbol;Acc:HGNC:7108]	20	10401009	10434222	protein_coding	86.1492	1.45082	0.291513	4.97687	6.46e-07	3.77e-06
TOE1	ENSG00000132773	ENSG00000132773.12	target of EGR1, exonuclease [Source:HGNC Symbol;Acc:HGNC:15954]	1	45340052	45343973	protein_coding	14.3662	2.6575	0.549427	4.83686	1.32e-06	7.28e-06
CYB5A	ENSG00000166347	ENSG00000166347.19	cytochrome b5 type A [Source:HGNC Symbol;Acc:HGNC:2570]	18	74250846	74291973	protein_coding	474.587	0.578576	0.119973	4.82255	1.42e-06	7.77e-06
FGFR3	ENSG00000068078	ENSG00000068078.20	fibroblast growth factor receptor 3 [Source:HGNC Symbol;Acc:HGNC:3690]	4	1793293	1808872	protein_coding	71.6673	1.4873	0.308836	4.81583	1.47e-06	8e-06
UBR1	ENSG00000159459	ENSG00000159459.12	ubiquitin protein ligase E3 component n-recognin 1 [Source:HGNC Symbol;Acc:HGNC:16808]	15	42942897	43106113	protein_coding	676.635	0.424983	0.0935573	4.54249	5.56e-06	2.72e-05
PTPN11	ENSG00000179295	ENSG00000179295.19	protein tyrosine phosphatase non-receptor type 11 [Source:HGNC Symbol;Acc:HGNC:9644]	12	112418351	112509918	protein_coding	654.092	0.40802	0.09264	4.40436	1.06e-05	4.89e-05
SPECC1L	ENSG00000100014	ENSG00000100014.20	sperm antigen with calponin homology and coiled-coil domains 1 like [Source:HGNC Symbol;Acc:HGNC:29022]	22	24270817	24417739	protein_coding	855.264	-0.357268	0.0869098	-4.11079	3.94e-05	0.000161265
POR	ENSG00000127948	ENSG00000127948.16	cytochrome p450 oxidoreductase [Source:HGNC Symbol;Acc:HGNC:9208]	7	75899200	75986855	protein_coding	304.629	-0.528132	0.135987	-3.8837	0.000102878	0.000385163
TMEM70	ENSG00000175606	ENSG00000175606.11	transmembrane protein 70 [Source:HGNC Symbol;Acc:HGNC:26050]	8	73972437	73982783	protein_coding	78.3119	1.1378	0.296947	3.83165	0.000127287	0.000468398
HOXA10	ENSG00000253293	ENSG00000253293.6	homeobox A10 [Source:HGNC Symbol;Acc:HGNC:5100]	7	27170605	27180261	protein_coding	9.1883	2.11473	0.557396	3.79396	0.000148265	0.000538232
FBXL4	ENSG00000112234	ENSG00000112234.9	F-box and leucine rich repeat protein 4 [Source:HGNC Symbol;Acc:HGNC:13601]	6	98868535	98948006	protein_coding	610.615	0.400665	0.107091	3.74134	0.00018304	0.000650629
PITX2	ENSG00000164093	ENSG00000164093.18	paired like homeodomain 2 [Source:HGNC Symbol;Acc:HGNC:9005]	4	110617423	110642123	protein_coding	6.24173	-2.06591	0.552976	-3.73598	0.000186987	0.000662
SALL1	ENSG00000103449	ENSG00000103449.13	spalt like transcription factor 1 [Source:HGNC Symbol;Acc:HGNC:10524]	16	51135982	51152334	protein_coding	92.1707	-0.938517	0.254973	-3.68084	0.000232467	0.000804594
CHD7	ENSG00000171316	ENSG00000171316.13	chromodomain helicase DNA binding protein 7 [Source:HGNC Symbol;Acc:HGNC:20626]	8	60678740	60868028	protein_coding	373.52	-0.452003	0.131617	-3.43423	0.000594249	0.00187003
GLI3	ENSG00000106571	ENSG00000106571.15	GLI family zinc finger 3 [Source:HGNC Symbol;Acc:HGNC:4319]	7	41960949	42264100	protein_coding	545.395	-0.317545	0.0981129	-3.23653	0.00120994	0.0035351
HFE	ENSG00000010704	ENSG00000010704.19	homeostatic iron regulator [Source:HGNC Symbol;Acc:HGNC:4886]	6	26087281	26098343	protein_coding	92.8062	0.83867	0.260747	3.21641	0.00129807	0.00376196
TRIM32	ENSG00000119401	ENSG00000119401.11	tripartite motif containing 32 [Source:HGNC Symbol;Acc:HGNC:16380]	9	116687305	116701300	protein_coding	121.306	0.628129	0.217316	2.89039	0.0038476	0.00985781
SCARF2	ENSG00000244486	ENSG00000244486.9	scavenger receptor class F member 2 [Source:HGNC Symbol;Acc:HGNC:19869]	22	20424584	20437826	protein_coding	32.452	-1.10186	0.381331	-2.88951	0.00385842	0.00988347
DNMT3B	ENSG00000088305	ENSG00000088305.19	DNA methyltransferase 3 beta [Source:HGNC Symbol;Acc:HGNC:2979]	20	32762385	32809359	protein_coding	112.552	0.623106	0.233856	2.66448	0.00771069	0.0180502
HOXB6	ENSG00000108511	ENSG00000108511.10	homeobox B6 [Source:HGNC Symbol;Acc:HGNC:5117]	17	48595751	48604992	protein_coding	17.4252	1.32275	0.49896	2.65101	0.00802512	0.018688
BBS9	ENSG00000122507	ENSG00000122507.21	Bardet-Biedl syndrome 9 [Source:HGNC Symbol;Acc:HGNC:30000]	7	33109557	33877180	protein_coding	611.175	0.258445	0.100341	2.57566	0.0100049	0.0225863
BBS2	ENSG00000125124	ENSG00000125124.14	Bardet-Biedl syndrome 2 [Source:HGNC Symbol;Acc:HGNC:967]	16	56465640	56582667	protein_coding	496.183	0.291066	0.114269	2.54721	0.0108588	0.0242486
BBS12	ENSG00000181004	ENSG00000181004.10	Bardet-Biedl syndrome 12 [Source:HGNC Symbol;Acc:HGNC:26648]	4	122732702	122744942	protein_coding	38.4994	0.973144	0.382131	2.54662	0.0108771	0.0242828
MYRF	ENSG00000124920	ENSG00000124920.14	myelin regulatory factor [Source:HGNC Symbol;Acc:HGNC:1181]	11	61752636	61788518	protein_coding	555.903	0.261642	0.111065	2.35575	0.0184854	0.0380961
HESX1	ENSG00000163666	ENSG00000163666.10	HESX homeobox 1 [Source:HGNC Symbol;Acc:HGNC:4877]	3	57197838	57227606	protein_coding	4.16823	1.16549	0.526952	2.21175	0.0269836	0.0528461
LMNA	ENSG00000160789	ENSG00000160789.24	lamin A/C [Source:HGNC Symbol;Acc:HGNC:6636]	1	156082573	156140081	protein_coding	528.271	0.239244	0.108772	2.1995	0.0278423	0.0541678
BBS10	ENSG00000179941	ENSG00000179941.9	Bardet-Biedl syndrome 10 [Source:HGNC Symbol;Acc:HGNC:26291]	12	76344474	76348415	protein_coding	215.046	-0.422944	0.192941	-2.19209	0.0283732	0.0550967
EFNB1	ENSG00000090776	ENSG00000090776.6	ephrin B1 [Source:HGNC Symbol;Acc:HGNC:3226]	X	68829021	68842160	protein_coding	93.9948	0.582163	0.265673	2.19128	0.0284317	0.055193
TRAIP	ENSG00000183763	ENSG00000183763.9	TRAF interacting protein [Source:HGNC Symbol;Acc:HGNC:30764]	3	49828601	49856574	protein_coding	29.2659	-0.868843	0.399303	-2.1759	0.0295629	0.0569234
WDR35	ENSG00000118965	ENSG00000118965.16	WD repeat domain 35 [Source:HGNC Symbol;Acc:HGNC:29250]	2	19910263	19990105	protein_coding	362.584	0.262013	0.126048	2.07868	0.0376472	0.0698235
BBS4	ENSG00000140463	ENSG00000140463.14	Bardet-Biedl syndrome 4 [Source:HGNC Symbol;Acc:HGNC:969]	15	72686179	72738475	protein_coding	196.768	-0.335863	0.166652	-2.01535	0.0438677	0.0793852
NSMF	ENSG00000165802	ENSG00000165802.23	NMDA receptor synaptonuclear signaling and neuronal migration factor [Source:HGNC Symbol;Acc:HGNC:29843]	9	137447570	137459334	protein_coding	117.908	0.479934	0.238331	2.01373	0.0440377	0.0796696
WFS1	ENSG00000109501	ENSG00000109501.15	wolframin ER transmembrane glycoprotein [Source:HGNC Symbol;Acc:HGNC:12762]	4	6269849	6303265	protein_coding	488.939	-0.221672	0.112294	-1.97403	0.0483788	0.0864769
IL17RD	ENSG00000144730	ENSG00000144730.19	interleukin 17 receptor D [Source:HGNC Symbol;Acc:HGNC:17616]	3	57089982	57170306	protein_coding	747.053	-0.158338	0.0877192	-1.80506	0.0710659	0.11907
CYP11A1	ENSG00000140459	ENSG00000140459.18	cytochrome P450 family 11 subfamily A member 1 [Source:HGNC Symbol;Acc:HGNC:2590]	15	74337759	74367646	protein_coding	117.667	0.815055	0.478875	1.70202	0.0887512	0.143037
DHCR7	ENSG00000172893	ENSG00000172893.18	7-dehydrocholesterol reductase [Source:HGNC Symbol;Acc:HGNC:2860]	11	71428193	71452868	protein_coding	136.181	0.382122	0.225913	1.69146	0.0907496	0.145264
TCTN3	ENSG00000119977	ENSG00000119977.22	tectonic family member 3 [Source:HGNC Symbol;Acc:HGNC:24519]	10	95659823	95694143	protein_coding	236.14	-0.275643	0.163343	-1.68751	0.0915051	0.145954
RIPK4	ENSG00000183421	ENSG00000183421.12	receptor interacting serine/threonine kinase 4 [Source:HGNC Symbol;Acc:HGNC:496]	21	41739369	41767089	protein_coding	2.68502	0.759653	0.474601	1.60061	0.109462	0.169272
CUL7	ENSG00000044090	ENSG00000044090.13	cullin 7 [Source:HGNC Symbol;Acc:HGNC:21024]	6	43037617	43053943	protein_coding	428.349	-0.216263	0.136563	-1.58361	0.113281	0.173659
EVC2	ENSG00000173040	ENSG00000173040.13	EvC ciliary complex subunit 2 [Source:HGNC Symbol;Acc:HGNC:19747]	4	5542772	5709548	protein_coding	190.004	-0.315969	0.208168	-1.51785	0.129052	0.193402
FGF10	ENSG00000070193	ENSG00000070193.5	fibroblast growth factor 10 [Source:HGNC Symbol;Acc:HGNC:3666]	5	44300247	44389706	protein_coding	184.907	0.263648	0.174071	1.5146	0.129873	0.194238
FGFR2	ENSG00000066468	ENSG00000066468.24	fibroblast growth factor receptor 2 [Source:HGNC Symbol;Acc:HGNC:3689]	10	121478332	121598458	protein_coding	211.584	0.219516	0.16148	1.35941	0.174018	0.24504
BMP4	ENSG00000125378	ENSG00000125378.16	bone morphogenetic protein 4 [Source:HGNC Symbol;Acc:HGNC:1071]	14	53949736	53958761	protein_coding	38.3497	0.534963	0.396098	1.35058	0.176829	0.248252
GRIP1	ENSG00000155974	ENSG00000155974.13	glutamate receptor interacting protein 1 [Source:HGNC Symbol;Acc:HGNC:18708]	12	66347431	67069162	protein_coding	58.8443	-0.398708	0.29627	-1.34576	0.178381	0.249979
AKR1C4	ENSG00000198610	ENSG00000198610.11	aldo-keto reductase family 1 member C4 [Source:HGNC Symbol;Acc:HGNC:387]	10	5195462	5218949	protein_coding	6.3349	-0.69071	0.55758	-1.23876	0.215433	0.290313
TTC8	ENSG00000165533	ENSG00000165533.19	tetratricopeptide repeat domain 8 [Source:HGNC Symbol;Acc:HGNC:20087]	14	88824153	88881078	protein_coding	428.914	-0.132566	0.110263	-1.20227	0.229258	0.304975
ROR2	ENSG00000169071	ENSG00000169071.15	receptor tyrosine kinase like orphan receptor 2 [Source:HGNC Symbol;Acc:HGNC:10257]	9	91563091	91950228	protein_coding	168.238	-0.2098	0.188293	-1.11422	0.265184	0.344399
FGFR1	ENSG00000077782	ENSG00000077782.22	fibroblast growth factor receptor 1 [Source:HGNC Symbol;Acc:HGNC:3688]	8	38400215	38468834	protein_coding	1250.01	-0.0723458	0.0651347	-1.11071	0.266693	0.346049
CDKN1C	ENSG00000129757	ENSG00000129757.15	cyclin dependent kinase inhibitor 1C [Source:HGNC Symbol;Acc:HGNC:1786]	11	2883213	2885775	protein_coding	98.4462	-0.257736	0.245657	-1.04917	0.294099	0.376147
PSMC3IP	ENSG00000131470	ENSG00000131470.15	PSMC3 interacting protein [Source:HGNC Symbol;Acc:HGNC:17928]	17	42572310	42577831	protein_coding	13.557	0.572599	0.548946	1.04309	0.296908	0.379093
AR	ENSG00000169083	ENSG00000169083.18	androgen receptor [Source:HGNC Symbol;Acc:HGNC:644]	X	67544021	67730619	protein_coding	743.269	0.0882919	0.0889745	0.992328	0.321037	0.404806
MKS1	ENSG00000011143	ENSG00000011143.19	MKS transition zone complex subunit 1 [Source:HGNC Symbol;Acc:HGNC:7121]	17	58205441	58219605	protein_coding	120.254	-0.250905	0.259006	-0.968721	0.332684	0.416973
CKAP2L	ENSG00000169607	ENSG00000169607.13	cytoskeleton associated protein 2 like [Source:HGNC Symbol;Acc:HGNC:26877]	2	112736349	112764664	protein_coding	15.1612	0.462271	0.49333	0.937042	0.348737	0.4337
FIG4	ENSG00000112367	ENSG00000112367.12	FIG4 phosphoinositide 5-phosphatase [Source:HGNC Symbol;Acc:HGNC:16873]	6	109690609	109878098	protein_coding	428.608	0.0993289	0.113741	0.873289	0.382505	0.467958
CBX2	ENSG00000173894	ENSG00000173894.11	chromobox 2 [Source:HGNC Symbol;Acc:HGNC:1552]	17	79778148	79787983	protein_coding	86.3987	-0.224092	0.260227	-0.861142	0.38916	0.474809
HCCS	ENSG00000004961	ENSG00000004961.15	holocytochrome c synthase [Source:HGNC Symbol;Acc:HGNC:4837]	X	11111301	11123086	protein_coding	64.3232	-0.289245	0.341107	-0.847959	0.396461	0.481768
BBS7	ENSG00000138686	ENSG00000138686.10	Bardet-Biedl syndrome 7 [Source:HGNC Symbol;Acc:HGNC:18758]	4	121824329	121870487	protein_coding	106.852	0.195227	0.231786	0.842271	0.399636	0.484913
HOXA4	ENSG00000197576	ENSG00000197576.14	homeobox A4 [Source:HGNC Symbol;Acc:HGNC:5105]	7	27128507	27130780	protein_coding	20.2632	-0.344705	0.456328	-0.75539	0.450015	0.534793
CEP41	ENSG00000106477	ENSG00000106477.20	centrosomal protein 41 [Source:HGNC Symbol;Acc:HGNC:12370]	7	130393771	130442433	protein_coding	153.18	-0.14219	0.191434	-0.742762	0.457626	0.542353
PEX1	ENSG00000127980	ENSG00000127980.16	peroxisomal biogenesis factor 1 [Source:HGNC Symbol;Acc:HGNC:8850]	7	92487020	92528520	protein_coding	277.146	-0.129381	0.176644	-0.732437	0.463902	0.548451
WNT4	ENSG00000162552	ENSG00000162552.15	Wnt family member 4 [Source:HGNC Symbol;Acc:HGNC:12783]	1	22117313	22143969	protein_coding	148.149	-0.13226	0.189354	-0.698477	0.484879	0.568229
SEMA3A	ENSG00000075213	ENSG00000075213.11	semaphorin 3A [Source:HGNC Symbol;Acc:HGNC:10723]	7	83955777	84492724	protein_coding	28.9186	0.308343	0.444232	0.694104	0.487617	0.570843
CYP19A1	ENSG00000137869	ENSG00000137869.16	cytochrome P450 family 19 subfamily A member 1 [Source:HGNC Symbol;Acc:HGNC:2594]	15	51208057	51338601	protein_coding	3.8014	-0.169404	0.253761	-0.667573	0.504406	0.585532
RSPO1	ENSG00000169218	ENSG00000169218.14	R-spondin 1 [Source:HGNC Symbol;Acc:HGNC:21679]	1	37611350	37634892	protein_coding	32.4832	-0.261767	0.396175	-0.660736	0.508782	0.589099
ARL6	ENSG00000113966	ENSG00000113966.10	ADP ribosylation factor like GTPase 6 [Source:HGNC Symbol;Acc:HGNC:13210]	3	97764521	97801229	protein_coding	73.0611	0.193689	0.303404	0.638387	0.523222	0.601513
DYNC2H1	ENSG00000187240	ENSG00000187240.17	dynein cytoplasmic 2 heavy chain 1 [Source:HGNC Symbol;Acc:HGNC:2962]	11	103109410	103479863	protein_coding	1356.75	-0.0331911	0.0622394	-0.533282	0.593839	0.665548
TALDO1	ENSG00000177156	ENSG00000177156.11	transaldolase 1 [Source:HGNC Symbol;Acc:HGNC:11559]	11	747415	765012	protein_coding	72.3742	0.146778	0.289408	0.507168	0.612037	0.681826
HARS2	ENSG00000112855	ENSG00000112855.17	histidyl-tRNA synthetase 2, mitochondrial [Source:HGNC Symbol;Acc:HGNC:4817]	5	140691430	140699305	protein_coding	144.825	-0.0672564	0.207024	-0.324873	0.745277	0.798104
TSPYL1	ENSG00000189241	ENSG00000189241.8	TSPY like 1 [Source:HGNC Symbol;Acc:HGNC:12382]	6	116267760	116279930	protein_coding	801.762	-0.0283998	0.0921797	-0.308092	0.758013	0.808906
FAT4	ENSG00000196159	ENSG00000196159.14	FAT atypical cadherin 4 [Source:HGNC Symbol;Acc:HGNC:23109]	4	125314918	125492932	protein_coding	2384.41	-0.012951	0.0489327	-0.26467	0.791264	0.836097
EPG5	ENSG00000152223	ENSG00000152223.16	ectopic P-granules autophagy protein 5 homolog [Source:HGNC Symbol;Acc:HGNC:29331]	18	45800581	45967329	protein_coding	1356.45	0.0159926	0.0612142	0.261256	0.793895	0.838063
PTDSS1	ENSG00000156471	ENSG00000156471.13	phosphatidylserine synthase 1 [Source:HGNC Symbol;Acc:HGNC:9587]	8	96261902	96336995	protein_coding	199.658	0.0471665	0.182554	0.25837	0.796121	0.839796
ATF3	ENSG00000162772	ENSG00000162772.17	activating transcription factor 3 [Source:HGNC Symbol;Acc:HGNC:785]	1	212565334	212620777	protein_coding	81.591	0.0734573	0.288478	0.254637	0.799003	0.84203
NEK1	ENSG00000137601	ENSG00000137601.18	NIMA related kinase 1 [Source:HGNC Symbol;Acc:HGNC:7744]	4	169369704	169612632	protein_coding	592.613	-0.0244124	0.105251	-0.231945	0.816581	0.856486
IRF6	ENSG00000117595	ENSG00000117595.13	interferon regulatory factor 6 [Source:HGNC Symbol;Acc:HGNC:6121]	1	209785617	209806175	protein_coding	90.769	-0.0286549	0.24461	-0.117145	0.906745	0.929429
FRAS1	ENSG00000138759	ENSG00000138759.20	Fraser extracellular matrix complex subunit 1 [Source:HGNC Symbol;Acc:HGNC:19185]	4	78057323	78544269	protein_coding	244.33	0.00242527	0.163928	0.0147947	0.988196	0.99132

### Sheet: DEGs with adj. p <= 0.05 and ab
#SexDevelopmentGenes	Gene stable ID	Gene stable ID version	Gene description	Chromosome/scaffold name	Gene start (bp)	Gene end (bp)	Gene type	Base mean	log2(FC)	FC	StdErr	Wald-Stats	P-value	P-adj
AMH	ENSG00000104899	ENSG00000104899.8	anti-Mullerian hormone [Source:HGNC Symbol;Acc:HGNC:464]	19	2249309	2252073	protein_coding	369.377	6.76052	108.422	0.427564	15.8117	2.58e-56	3e-54
SOX9	ENSG00000125398	ENSG00000125398.8	SRY-box transcription factor 9 [Source:HGNC Symbol;Acc:HGNC:11204]	17	72121020	72126416	protein_coding	698.077	5.29285	39.202	0.225809	23.4395	1.69e-121	6.06e-119
HSD17B3	ENSG00000130948	ENSG00000130948.10	hydroxysteroid 17-beta dehydrogenase 3 [Source:HGNC Symbol;Acc:HGNC:5212]	9	96235306	96302176	protein_coding	102.747	5.17998	36.2518	0.468596	11.0543	2.09e-28	7.78e-27
VAMP7	ENSG00000124333	ENSG00000124333.16	vesicle associated membrane protein 7 [Source:HGNC Symbol;Acc:HGNC:11486]	X	155881345	155943769	protein_coding	64.4819	4.53068	23.1137	0.491699	9.21433	3.13e-20	7.65e-19
DMRT1	ENSG00000137090	ENSG00000137090.12	doublesex and mab-3 related transcription factor 1 [Source:HGNC Symbol;Acc:HGNC:2934]	9	841690	969090	protein_coding	34.8269	3.79801	13.9096	0.514386	7.38357	1.54e-13	2.14e-12
TWIST2	ENSG00000233608	ENSG00000233608.4	twist family bHLH transcription factor 2 [Source:HGNC Symbol;Acc:HGNC:20670]	2	238848032	238910534	protein_coding	31.775	3.6644	12.6793	0.519415	7.05487	1.73e-12	2.14e-11
AKR1C2	ENSG00000151632	ENSG00000151632.18	aldo-keto reductase family 1 member C2 [Source:HGNC Symbol;Acc:HGNC:385]	10	4987775	5018031	protein_coding	29.5881	3.51869	11.4612	0.525787	6.69223	2.2e-11	2.41e-10
TOE1	ENSG00000132773	ENSG00000132773.12	target of EGR1, exonuclease [Source:HGNC Symbol;Acc:HGNC:15954]	1	45340052	45343973	protein_coding	14.3662	2.6575	6.30938	0.549427	4.83686	1.32e-06	7.28e-06
GNRH1	ENSG00000147437	ENSG00000147437.10	gonadotropin releasing hormone 1 [Source:HGNC Symbol;Acc:HGNC:4419]	8	25419258	25424654	protein_coding	60.3562	2.65022	6.27765	0.414486	6.39399	1.62e-10	1.6e-09
CHD4	ENSG00000111642	ENSG00000111642.16	chromodomain helicase DNA binding protein 4 [Source:HGNC Symbol;Acc:HGNC:1919]	12	6570082	6614524	protein_coding	1000.15	2.47822	5.57208	0.0951055	26.0576	1.1e-149	5.69e-147
HOXA10	ENSG00000253293	ENSG00000253293.6	homeobox A10 [Source:HGNC Symbol;Acc:HGNC:5100]	7	27170605	27180261	protein_coding	9.1883	2.11473	4.3311	0.557396	3.79396	0.000148265	0.000538232
DHCR24	ENSG00000116133	ENSG00000116133.13	24-dehydrocholesterol reductase [Source:HGNC Symbol;Acc:HGNC:2859]	1	54849627	54887195	protein_coding	387.689	2.09315	4.26678	0.143097	14.6274	1.88e-48	1.73e-46
ANOS1	ENSG00000011201	ENSG00000011201.12	anosmin 1 [Source:HGNC Symbol;Acc:HGNC:6211]	X	8528874	8732137	protein_coding	222.617	2.01749	4.04879	0.191493	10.5356	5.92e-26	1.96e-24
LHCGR	ENSG00000138039	ENSG00000138039.15	luteinizing hormone/choriogonadotropin receptor [Source:HGNC Symbol;Acc:HGNC:6585]	2	48686774	48755730	protein_coding	101.109	1.95618	3.88033	0.275243	7.1071	1.19e-12	1.5e-11
PDE4D	ENSG00000113448	ENSG00000113448.20	phosphodiesterase 4D [Source:HGNC Symbol;Acc:HGNC:8783]	5	58969038	60522120	protein_coding	191.982	1.72162	3.29806	0.191569	8.98696	2.54e-19	5.78e-18
FGFR3	ENSG00000068078	ENSG00000068078.20	fibroblast growth factor receptor 3 [Source:HGNC Symbol;Acc:HGNC:3690]	4	1793293	1808872	protein_coding	71.6673	1.4873	2.80364	0.308836	4.81583	1.47e-06	8e-06
MKKS	ENSG00000125863	ENSG00000125863.20	MKKS centrosomal shuttling protein [Source:HGNC Symbol;Acc:HGNC:7108]	20	10401009	10434222	protein_coding	86.1492	1.45082	2.73364	0.291513	4.97687	6.46e-07	3.77e-06
HOXB6	ENSG00000108511	ENSG00000108511.10	homeobox B6 [Source:HGNC Symbol;Acc:HGNC:5117]	17	48595751	48604992	protein_coding	17.4252	1.32275	2.50142	0.49896	2.65101	0.00802512	0.018688
TMEM70	ENSG00000175606	ENSG00000175606.11	transmembrane protein 70 [Source:HGNC Symbol;Acc:HGNC:26050]	8	73972437	73982783	protein_coding	78.3119	1.1378	2.20045	0.296947	3.83165	0.000127287	0.000468398
MID1	ENSG00000101871	ENSG00000101871.17	midline 1 [Source:HGNC Symbol;Acc:HGNC:7095]	X	10445310	10833654	protein_coding	285.314	1.10902	2.157	0.184061	6.02529	1.69e-09	1.48e-08
BBS12	ENSG00000181004	ENSG00000181004.10	Bardet-Biedl syndrome 12 [Source:HGNC Symbol;Acc:HGNC:26648]	4	122732702	122744942	protein_coding	38.4994	0.973144	1.96311	0.382131	2.54662	0.0108771	0.0242828
MCM9	ENSG00000111877	ENSG00000111877.18	minichromosome maintenance 9 homologous recombination repair factor [Source:HGNC Symbol;Acc:HGNC:21484]	6	118813442	118935162	protein_coding	243.574	0.925523	1.89937	0.178757	5.17755	2.25e-07	1.42e-06
HSD17B4	ENSG00000133835	ENSG00000133835.18	hydroxysteroid 17-beta dehydrogenase 4 [Source:HGNC Symbol;Acc:HGNC:5213]	5	119452465	119637199	protein_coding	543.514	0.895564	1.86034	0.111565	8.02732	9.96e-16	1.66e-14
HS6ST1	ENSG00000136720	ENSG00000136720.7	heparan sulfate 6-O-sulfotransferase 1 [Source:HGNC Symbol;Acc:HGNC:5201]	2	128236716	128318868	protein_coding	340.404	0.86066	1.81587	0.135196	6.366	1.94e-10	1.9e-09
HFE	ENSG00000010704	ENSG00000010704.19	homeostatic iron regulator [Source:HGNC Symbol;Acc:HGNC:4886]	6	26087281	26098343	protein_coding	92.8062	0.83867	1.7884	0.260747	3.21641	0.00129807	0.00376196
BCOR	ENSG00000183337	ENSG00000183337.18	BCL6 corepressor [Source:HGNC Symbol;Acc:HGNC:20893]	X	40049815	40177329	protein_coding	340.52	0.832982	1.78136	0.135177	6.16216	7.18e-10	6.58e-09
WDR11	ENSG00000120008	ENSG00000120008.16	WD repeat domain 11 [Source:HGNC Symbol;Acc:HGNC:13831]	10	120851305	120909524	protein_coding	639.934	0.796455	1.73683	0.0965243	8.25135	1.57e-16	2.79e-15
OPHN1	ENSG00000079482	ENSG00000079482.14	oligophrenin 1 [Source:HGNC Symbol;Acc:HGNC:8148]	X	67949349	68433913	protein_coding	686.822	0.770343	1.70568	0.0929317	8.28934	1.14e-16	2.06e-15
MAP3K1	ENSG00000095015	ENSG00000095015.6	mitogen-activated protein kinase kinase kinase 1 [Source:HGNC Symbol;Acc:HGNC:6848]	5	56815549	56896152	protein_coding	762.331	0.75698	1.68995	0.0867674	8.72424	2.68e-18	5.6e-17
SETBP1	ENSG00000152217	ENSG00000152217.20	SET binding protein 1 [Source:HGNC Symbol;Acc:HGNC:15573]	18	44680173	45068510	protein_coding	665.986	0.734146	1.66341	0.0944486	7.77298	7.67e-15	1.2e-13
TRIM32	ENSG00000119401	ENSG00000119401.11	tripartite motif containing 32 [Source:HGNC Symbol;Acc:HGNC:16380]	9	116687305	116701300	protein_coding	121.306	0.628129	1.54556	0.217316	2.89039	0.0038476	0.00985781
ZEB2	ENSG00000169554	ENSG00000169554.23	zinc finger E-box binding homeobox 2 [Source:HGNC Symbol;Acc:HGNC:14881]	2	144364364	144521057	protein_coding	2340.46	0.625726	1.54299	0.0490556	12.7554	2.91e-37	1.68e-35
DNMT3B	ENSG00000088305	ENSG00000088305.19	DNA methyltransferase 3 beta [Source:HGNC Symbol;Acc:HGNC:2979]	20	32762385	32809359	protein_coding	112.552	0.623106	1.54019	0.233856	2.66448	0.00771069	0.0180502
WNT5A	ENSG00000114251	ENSG00000114251.15	Wnt family member 5A [Source:HGNC Symbol;Acc:HGNC:12784]	3	55465715	55490539	protein_coding	1023.14	-0.675558	-1.59721	0.0822123	-8.21723	2.08e-16	3.67e-15
LEPR	ENSG00000116678	ENSG00000116678.20	leptin receptor [Source:HGNC Symbol;Acc:HGNC:6554]	1	65420652	65641559	protein_coding	397.085	-0.685728	-1.60851	0.116106	-5.90604	3.5e-09	2.92e-08
BNC2	ENSG00000173068	ENSG00000173068.18	basonuclin 2 [Source:HGNC Symbol;Acc:HGNC:30988]	9	16409503	16870843	protein_coding	1705.46	-0.806925	-1.74948	0.0589269	-13.6937	1.11e-42	8.18e-41
EVC	ENSG00000072840	ENSG00000072840.13	EvC ciliary complex subunit 1 [Source:HGNC Symbol;Acc:HGNC:3497]	4	5711201	5814305	protein_coding	1039.46	-0.807372	-1.75002	0.0697595	-11.5737	5.6e-31	2.41e-29
WWOX	ENSG00000186153	ENSG00000186153.18	WW domain containing oxidoreductase [Source:HGNC Symbol;Acc:HGNC:12799]	16	78099400	79212667	protein_coding	440.901	-0.88521	-1.84703	0.112296	-7.88282	3.2e-15	5.14e-14
SALL1	ENSG00000103449	ENSG00000103449.13	spalt like transcription factor 1 [Source:HGNC Symbol;Acc:HGNC:10524]	16	51135982	51152334	protein_coding	92.1707	-0.938517	-1.91656	0.254973	-3.68084	0.000232467	0.000804594
FREM2	ENSG00000150893	ENSG00000150893.11	FRAS1 related extracellular matrix 2 [Source:HGNC Symbol;Acc:HGNC:25396]	13	38687077	38887131	protein_coding	464.402	-1.04618	-2.06505	0.106879	-9.78841	1.26e-22	3.54e-21
SCARF2	ENSG00000244486	ENSG00000244486.9	scavenger receptor class F member 2 [Source:HGNC Symbol;Acc:HGNC:19869]	22	20424584	20437826	protein_coding	32.452	-1.10186	-2.14631	0.381331	-2.88951	0.00385842	0.00988347
RBBP8	ENSG00000101773	ENSG00000101773.19	RB binding protein 8, endonuclease [Source:HGNC Symbol;Acc:HGNC:9891]	18	22798261	23026488	protein_coding	112.557	-1.25064	-2.37946	0.217523	-5.74945	8.95e-09	7.07e-08
STAR	ENSG00000147465	ENSG00000147465.12	steroidogenic acute regulatory protein [Source:HGNC Symbol;Acc:HGNC:11359]	8	38142700	38150992	protein_coding	1112.05	-1.28833	-2.44245	0.0805952	-15.9852	1.62e-57	1.93e-55
B3GLCT	ENSG00000187676	ENSG00000187676.8	beta 3-glucosyltransferase [Source:HGNC Symbol;Acc:HGNC:20207]	13	31199975	31332276	protein_coding	267.521	-1.39913	-2.63743	0.141994	-9.85347	6.62e-23	1.88e-21
BBS5	ENSG00000163093	ENSG00000163093.12	Bardet-Biedl syndrome 5 [Source:HGNC Symbol;Acc:HGNC:970]	2	169479480	169506655	protein_coding	136.808	-1.66987	-3.18186	0.210713	-7.92484	2.28e-15	3.71e-14
PITX2	ENSG00000164093	ENSG00000164093.18	paired like homeodomain 2 [Source:HGNC Symbol;Acc:HGNC:9005]	4	110617423	110642123	protein_coding	6.24173	-2.06591	-4.18697	0.552976	-3.73598	0.000186987	0.000662
HHAT	ENSG00000054392	ENSG00000054392.13	hedgehog acyltransferase [Source:HGNC Symbol;Acc:HGNC:18270]	1	210328252	210676296	protein_coding	250.404	-2.35833	-5.12778	0.15497	-15.218	2.69e-52	2.76e-50
STAG3	ENSG00000066923	ENSG00000066923.18	stromal antigen 3 [Source:HGNC Symbol;Acc:HGNC:11356]	7	100177563	100221488	protein_coding	184.225	-2.5132	-5.70887	0.189511	-13.2615	3.87e-40	2.55e-38
ESCO2	ENSG00000171320	ENSG00000171320.15	establishment of sister chromatid cohesion N-acetyltransferase 2 [Source:HGNC Symbol;Acc:HGNC:27230]	8	27771949	27812640	protein_coding	132.93	-2.73929	-6.6774	0.229645	-11.9283	8.42e-33	3.95e-31
FOXL2	ENSG00000183770	ENSG00000183770.7	forkhead box L2 [Source:HGNC Symbol;Acc:HGNC:1092]	3	138944224	138947137	protein_coding	154.363	-3.02216	-8.12382	0.225063	-13.4281	4.14e-41	2.86e-39
TP63	ENSG00000073282	ENSG00000073282.14	tumor protein p63 [Source:HGNC Symbol;Acc:HGNC:15979]	3	189631389	189897276	protein_coding	69.69	-3.24391	-9.47357	0.341239	-9.50626	1.98e-21	5.19e-20

### Sheet: Pre-ranked Gene List for GSEA
#SexDevelopmentGenes	log2(FC)	P-value	sign(FC)	Ranking Metric
TP63	-3.24391	1.98e-21	-1	-20.7033
FOXL2	-3.02216	4.14e-41	-1	-40.383
ESCO2	-2.73929	8.42e-33	-1	-32.0747
STAG3	-2.5132	3.87e-40	-1	-39.4123
HHAT	-2.35833	2.69e-52	-1	-51.5702
PITX2	-2.06591	0.000186987	-1	-3.72819
BBS5	-1.66987	2.28e-15	-1	-14.6421
B3GLCT	-1.39913	6.62e-23	-1	-22.1791
STAR	-1.28833	1.62e-57	-1	-56.7905
RBBP8	-1.25064	8.95e-09	-1	-8.04818
SCARF2	-1.10186	0.00385842	-1	-2.41359
FREM2	-1.04618	1.26e-22	-1	-21.8996
SALL1	-0.938517	0.000232467	-1	-3.63364
WWOX	-0.88521	3.2e-15	-1	-14.4949
TRAIP	-0.868843	0.0295629	-1	-1.52925
EVC	-0.807372	5.6e-31	-1	-30.2518
BNC2	-0.806925	1.11e-42	-1	-41.9547
AKR1C4	-0.69071	0.215433	-1	-0.666688
LEPR	-0.685728	3.5e-09	-1	-8.45593
WNT5A	-0.675558	2.08e-16	-1	-15.6819
POR	-0.528132	0.000102878	-1	-3.98768
CHD7	-0.452003	0.000594249	-1	-3.22603
BBS10	-0.422944	0.0283732	-1	-1.54709
GRIP1	-0.398708	0.178381	-1	-0.748652
SPECC1L	-0.357268	3.94e-05	-1	-4.4045
HOXA4	-0.344705	0.450015	-1	-0.346773
PBX1	-0.339181	2.75e-13	-1	-12.5607
BBS4	-0.335863	0.0438677	-1	-1.35786
GLI3	-0.317545	0.00120994	-1	-2.91724
EVC2	-0.315969	0.129052	-1	-0.889236
HCCS	-0.289245	0.396461	-1	-0.4018
TCTN3	-0.275643	0.0915051	-1	-1.03855
RSPO1	-0.261767	0.508782	-1	-0.293468
CDKN1C	-0.257736	0.294099	-1	-0.531507
MKS1	-0.250905	0.332684	-1	-0.477967
CBX2	-0.224092	0.38916	-1	-0.409872
WFS1	-0.221672	0.0483788	-1	-1.31535
CUL7	-0.216263	0.113281	-1	-0.945841
ROR2	-0.2098	0.265184	-1	-0.576452
CYP19A1	-0.169404	0.504406	-1	-0.29722
IL17RD	-0.158338	0.0710659	-1	-1.14834
CEP41	-0.14219	0.457626	-1	-0.33949
TTC8	-0.132566	0.229258	-1	-0.639676
WNT4	-0.13226	0.484879	-1	-0.314367
PEX1	-0.129381	0.463902	-1	-0.333574
FGFR1	-0.0723458	0.266693	-1	-0.573989
HARS2	-0.0672564	0.745277	-1	-0.127682
DYNC2H1	-0.0331911	0.593839	-1	-0.226332
IRF6	-0.0286549	0.906745	-1	-0.0425149
TSPYL1	-0.0283998	0.758013	-1	-0.120324
NEK1	-0.0244124	0.816581	-1	-0.0880009
FAT4	-0.012951	0.791264	-1	-0.101679
FRAS1	0.00242527	0.988196	1	0.00515693
EPG5	0.0159926	0.793895	1	0.100237
PTDSS1	0.0471665	0.796121	1	0.0990209
ATF3	0.0734573	0.799003	1	0.0974514
AR	0.0882919	0.321037	1	0.493444
FIG4	0.0993289	0.382505	1	0.417362
TALDO1	0.146778	0.612037	1	0.213223
ARL6	0.193689	0.523222	1	0.281314
BBS7	0.195227	0.399636	1	0.398335
FGFR2	0.219516	0.174018	1	0.759406
LMNA	0.239244	0.0278423	1	1.55529
BBS9	0.258445	0.0100049	1	1.99979
MYRF	0.261642	0.0184854	1	1.73317
WDR35	0.262013	0.0376472	1	1.42427
FGF10	0.263648	0.129873	1	0.886482
BBS2	0.291066	0.0108588	1	1.96422
ATRX	0.292031	4.47e-09	1	8.34969
SEMA3A	0.308343	0.487617	1	0.311921
CREBBP	0.341288	1.49e-12	1	11.8268
KAT6B	0.342611	8.57e-09	1	8.06702
MED12	0.363855	3.4e-07	1	6.46852
DHCR7	0.382122	0.0907496	1	1.04216
FBXL4	0.400665	0.00018304	1	3.73746
PTPN11	0.40802	1.06e-05	1	4.97469
UBR1	0.424983	5.56e-06	1	5.25493
SOS1	0.442736	1.53e-13	1	12.8153
NR3C1	0.462125	2.03e-08	1	7.6925
CKAP2L	0.462271	0.348737	1	0.457502
ZFPM2	0.462341	9.22e-08	1	7.03527
NSMF	0.479934	0.0440377	1	1.35618
FLNA	0.486795	1.71e-54	1	53.767
H6PD	0.502844	2.59e-12	1	11.5867
BMP4	0.534963	0.176829	1	0.752447
PCNT	0.551262	3.73e-13	1	12.4283
PSMC3IP	0.572599	0.296908	1	0.527378
MAMLD1	0.574656	4.45e-08	1	7.35164
CYB5A	0.578576	1.42e-06	1	5.84771
EFNB1	0.582163	0.0284317	1	1.5462
DNMT3B	0.623106	0.00771069	1	2.11291
ZEB2	0.625726	2.91e-37	1	36.5361
TRIM32	0.628129	0.0038476	1	2.41481
SETBP1	0.734146	7.67e-15	1	14.1152
MAP3K1	0.75698	2.68e-18	1	17.5719
RIPK4	0.759653	0.109462	1	0.960735
OPHN1	0.770343	1.14e-16	1	15.9431
WDR11	0.796455	1.57e-16	1	15.8041
CYP11A1	0.815055	0.0887512	1	1.05183
BCOR	0.832982	7.18e-10	1	9.14388
HFE	0.83867	0.00129807	1	2.8867
HS6ST1	0.86066	1.94e-10	1	9.7122
HSD17B4	0.895564	9.96e-16	1	15.0017
MCM9	0.925523	2.25e-07	1	6.64782
BBS12	0.973144	0.0108771	1	1.96349
MID1	1.10902	1.69e-09	1	8.77211
TMEM70	1.1378	0.000127287	1	3.89522
HESX1	1.16549	0.0269836	1	1.5689
HOXB6	1.32275	0.00802512	1	2.09555
MKKS	1.45082	6.46e-07	1	6.18977
FGFR3	1.4873	1.47e-06	1	5.83268
PDE4D	1.72162	2.54e-19	1	18.5952
LHCGR	1.95618	1.19e-12	1	11.9245
ANOS1	2.01749	5.92e-26	1	25.2277
DHCR24	2.09315	1.88e-48	1	47.7258
HOXA10	2.11473	0.000148265	1	3.82896
CHD4	2.47822	1.1e-149	1	148.959
GNRH1	2.65022	1.62e-10	1	9.79048
TOE1	2.6575	1.32e-06	1	5.87943
AKR1C2	3.51869	2.2e-11	1	10.6576
TWIST2	3.6644	1.73e-12	1	11.762
DMRT1	3.79801	1.54e-13	1	12.8125
VAMP7	4.53068	3.13e-20	1	19.5045
HSD17B3	5.17998	2.09e-28	1	27.6799
SOX9	5.29285	1.69e-121	1	120.772
AMH	6.76052	2.58e-56	1	55.5884
