## Supplemental File 3 for "Increased Expression of *ZFPM2* Bypasses *SRY* to Drive 46,XX Testicular Development: A New Mechanism of 46,XX DSD": BUSSLINGER_GASTRIC_IMMUNE_CELLS.tsv

NAME	SYMBOL	TITLE	RANK IN GENE LIST	RANK METRIC SCORE	RUNNING ES	CORE ENRICHMENT
row_0	FLNA	filamin A [Source:HGNC Symbol;Acc:HGNC:3754]	3	53.79999923706055	0.06482214	Yes
row_1	ZEB2	zinc finger E-box binding homeobox 2 [Source:HGNC Symbol;Acc:HGNC:14881]	5	36.5	0.14703558	Yes
row_2	SOS1	SOS Ras/Rac guanine nucleotide exchange factor 1 [Source:HGNC Symbol;Acc:HGNC:11187]	15	12.800000190734863	0.15968381	Yes
row_3	CREBBP	CREB binding protein [Source:HGNC Symbol;Acc:HGNC:2348]	20	11.800000190734863	0.2158103	Yes
row_4	ATRX	ATRX chromatin remodeler [Source:HGNC Symbol;Acc:HGNC:886]	27	8.350000381469727	0.25454548	Yes
row_5	KAT6B	lysine acetyltransferase 6B [Source:HGNC Symbol;Acc:HGNC:17582]	28	8.069999694824219	0.34545457	Yes
row_6	NR3C1	nuclear receptor subfamily 3 group C member 1 [Source:HGNC Symbol;Acc:HGNC:7978]	29	7.690000057220459	0.43636367	Yes
row_7	UBR1	ubiquitin protein ligase E3 component n-recognin 1 [Source:HGNC Symbol;Acc:HGNC:16808]	38	5.25	0.45770755	Yes
row_8	PTPN11	protein tyrosine phosphatase non-receptor type 11 [Source:HGNC Symbol;Acc:HGNC:9644]	39	4.96999979019165	0.54861665	Yes
row_9	PTDSS1	phosphatidylserine synthase 1 [Source:HGNC Symbol;Acc:HGNC:9587]	71	0.10000000149011612	0.36996052	No
row_10	EPG5	ectopic P-granules autophagy protein 5 homolog [Source:HGNC Symbol;Acc:HGNC:29331]	72	0.10000000149011612	0.4608696	No
