## Supplemental File 3 for "Increased Expression of *ZFPM2* Bypasses *SRY* to Drive 46,XX Testicular Development: A New Mechanism of 46,XX DSD": DACOSTA_UV_RESPONSE_VIA_ERCC3_DN.tsv

NAME	SYMBOL	TITLE	RANK IN GENE LIST	RANK METRIC SCORE	RUNNING ES	CORE ENRICHMENT
row_0	SOX9	SRY-box transcription factor 9 [Source:HGNC Symbol;Acc:HGNC:11204]	1	121.0	0.068073526	Yes
row_1	ZEB2	zinc finger E-box binding homeobox 2 [Source:HGNC Symbol;Acc:HGNC:14881]	5	36.5	0.11844793	Yes
row_2	SOS1	SOS Ras/Rac guanine nucleotide exchange factor 1 [Source:HGNC Symbol;Acc:HGNC:11187]	15	12.800000190734863	0.115724996	Yes
row_3	PCNT	pericentrin [Source:HGNC Symbol;Acc:HGNC:16068]	17	12.399999618530273	0.18379852	Yes
row_4	CREBBP	CREB binding protein [Source:HGNC Symbol;Acc:HGNC:2348]	20	11.800000190734863	0.24302247	Yes
row_5	MID1	midline 1 [Source:HGNC Symbol;Acc:HGNC:7095]	26	8.770000457763672	0.27569777	Yes
row_6	ATRX	ATRX chromatin remodeler [Source:HGNC Symbol;Acc:HGNC:886]	27	8.350000381469727	0.35262084	Yes
row_7	KAT6B	lysine acetyltransferase 6B [Source:HGNC Symbol;Acc:HGNC:17582]	28	8.069999694824219	0.42954394	Yes
row_8	NR3C1	nuclear receptor subfamily 3 group C member 1 [Source:HGNC Symbol;Acc:HGNC:7978]	29	7.690000057220459	0.506467	Yes
row_9	MAMLD1	mastermind like domain containing 1 [Source:HGNC Symbol;Acc:HGNC:2568]	30	7.349999904632568	0.5833901	Yes
row_10	NEK1	NIMA related kinase 1 [Source:HGNC Symbol;Acc:HGNC:7744]	75	-0.09000000357627869	0.27093264	No
row_11	SPECC1L	sperm antigen with calponin homology and coiled-coil domains 1 like [Source:HGNC Symbol;Acc:HGNC:29022]	109	-4.400000095367432	0.055820324	No
row_12	WNT5A	Wnt family member 5A [Source:HGNC Symbol;Acc:HGNC:12784]	115	-15.699999809265137	0.08849561	No
