## Supplemental File 3 for "Increased Expression of *ZFPM2* Bypasses *SRY* to Drive 46,XX Testicular Development: A New Mechanism of 46,XX DSD": GOBP_EMBRYONIC_APPENDAGE_MORPHOGENESIS.tsv

NAME	SYMBOL	TITLE	RANK IN GENE LIST	RANK METRIC SCORE	RUNNING ES	CORE ENRICHMENT
row_0	CREBBP	CREB binding protein [Source:HGNC Symbol;Acc:HGNC:2348]	20	11.800000190734863	-0.107142866	No
row_1	HOXA10	homeobox A10 [Source:HGNC Symbol;Acc:HGNC:5100]	41	3.8299999237060547	-0.21428573	No
row_2	BMP4	bone morphogenetic protein 4 [Source:HGNC Symbol;Acc:HGNC:1071]	61	0.75	-0.3125	No
row_3	FRAS1	Fraser extracellular matrix complex subunit 1 [Source:HGNC Symbol;Acc:HGNC:19185]	73	0.009999999776482582	-0.33928573	Yes
row_4	DYNC2H1	dynein cytoplasmic 2 heavy chain 1 [Source:HGNC Symbol;Acc:HGNC:2962]	79	-0.23000000417232513	-0.3125	Yes
row_5	MKS1	MKS transition zone complex subunit 1 [Source:HGNC Symbol;Acc:HGNC:7121]	88	-0.47999998927116394	-0.3125	Yes
row_6	ROR2	receptor tyrosine kinase like orphan receptor 2 [Source:HGNC Symbol;Acc:HGNC:10257]	91	-0.5799999833106995	-0.2589286	Yes
row_7	GLI3	GLI family zinc finger 3 [Source:HGNC Symbol;Acc:HGNC:4319]	104	-2.9200000762939453	-0.29464287	Yes
row_8	CHD7	chromodomain helicase DNA binding protein 7 [Source:HGNC Symbol;Acc:HGNC:20626]	105	-3.2300000190734863	-0.2232143	Yes
row_9	SALL1	spalt like transcription factor 1 [Source:HGNC Symbol;Acc:HGNC:10524]	106	-3.630000114440918	-0.15178572	Yes
row_10	PBX1	PBX homeobox 1 [Source:HGNC Symbol;Acc:HGNC:8632]	112	-12.600000381469727	-0.125	Yes
row_11	WNT5A	Wnt family member 5A [Source:HGNC Symbol;Acc:HGNC:12784]	115	-15.699999809265137	-0.071428575	Yes
row_12	TP63	tumor protein p63 [Source:HGNC Symbol;Acc:HGNC:15979]	116	-20.700000762939453	0.0	Yes
row_13	FREM2	FRAS1 related extracellular matrix 2 [Source:HGNC Symbol;Acc:HGNC:25396]	117	-21.899999618530273	0.071428575	Yes
