## Supplemental File 3 for "Increased Expression of *ZFPM2* Bypasses *SRY* to Drive 46,XX Testicular Development: A New Mechanism of 46,XX DSD": GOBP_IMMUNE_RESPONSE.tsv

NAME	SYMBOL	TITLE	RANK IN GENE LIST	RANK METRIC SCORE	RUNNING ES	CORE ENRICHMENT
row_0	VAMP7	vesicle associated membrane protein 7 [Source:HGNC Symbol;Acc:HGNC:11486]	8	19.5	0.031034485	Yes
row_1	PDE4D	phosphodiesterase 4D [Source:HGNC Symbol;Acc:HGNC:8783]	9	18.600000381469727	0.1310345	Yes
row_2	MAP3K1	mitogen-activated protein kinase kinase kinase 1 [Source:HGNC Symbol;Acc:HGNC:6848]	10	17.600000381469727	0.23103449	Yes
row_3	SOS1	SOS Ras/Rac guanine nucleotide exchange factor 1 [Source:HGNC Symbol;Acc:HGNC:11187]	15	12.800000190734863	0.29655173	Yes
row_4	CREBBP	CREB binding protein [Source:HGNC Symbol;Acc:HGNC:2348]	20	11.800000190734863	0.36206898	Yes
row_5	PTPN11	protein tyrosine phosphatase non-receptor type 11 [Source:HGNC Symbol;Acc:HGNC:9644]	39	4.96999979019165	0.30689657	Yes
row_6	HFE	homeostatic iron regulator [Source:HGNC Symbol;Acc:HGNC:4886]	43	2.890000104904175	0.3810345	Yes
row_7	TRIM32	tripartite motif containing 32 [Source:HGNC Symbol;Acc:HGNC:16380]	44	2.4100000858306885	0.4810345	Yes
row_8	EPG5	ectopic P-granules autophagy protein 5 homolog [Source:HGNC Symbol;Acc:HGNC:29331]	72	0.10000000149011612	0.34827587	No
row_9	WNT5A	Wnt family member 5A [Source:HGNC Symbol;Acc:HGNC:12784]	115	-15.699999809265137	0.08620691	No
