## Supplemental File 3 for "Increased Expression of *ZFPM2* Bypasses *SRY* to Drive 46,XX Testicular Development: A New Mechanism of 46,XX DSD": GOBP_MORPHOGENESIS_OF_A_BRANCHING_STRUCTURE.tsv

NAME	SYMBOL	TITLE	RANK IN GENE LIST	RANK METRIC SCORE	RUNNING ES	CORE ENRICHMENT
row_0	SOX9	SRY-box transcription factor 9 [Source:HGNC Symbol;Acc:HGNC:11204]	1	121.0	0.068073526	No
row_1	FGF10	fibroblast growth factor 10 [Source:HGNC Symbol;Acc:HGNC:3666]	59	0.8899999856948853	-0.35942817	Yes
row_2	FGFR2	fibroblast growth factor receptor 2 [Source:HGNC Symbol;Acc:HGNC:3689]	60	0.7599999904632568	-0.2825051	Yes
row_3	BMP4	bone morphogenetic protein 4 [Source:HGNC Symbol;Acc:HGNC:1071]	61	0.75	-0.20558202	Yes
row_4	AR	androgen receptor [Source:HGNC Symbol;Acc:HGNC:644]	63	0.49000000953674316	-0.1375085	Yes
row_5	SEMA3A	semaphorin 3A [Source:HGNC Symbol;Acc:HGNC:10723]	67	0.3100000023841858	-0.087134086	Yes
row_6	WNT4	Wnt family member 4 [Source:HGNC Symbol;Acc:HGNC:12783]	82	-0.3100000023841858	-0.13410482	Yes
row_7	MKS1	MKS transition zone complex subunit 1 [Source:HGNC Symbol;Acc:HGNC:7121]	88	-0.47999998927116394	-0.10142952	Yes
row_8	GLI3	GLI family zinc finger 3 [Source:HGNC Symbol;Acc:HGNC:4319]	104	-2.9200000762939453	-0.15724981	Yes
row_9	SALL1	spalt like transcription factor 1 [Source:HGNC Symbol;Acc:HGNC:10524]	106	-3.630000114440918	-0.08917628	Yes
row_10	PBX1	PBX homeobox 1 [Source:HGNC Symbol;Acc:HGNC:8632]	112	-12.600000381469727	-0.056500986	Yes
row_11	WNT5A	Wnt family member 5A [Source:HGNC Symbol;Acc:HGNC:12784]	115	-15.699999809265137	0.0027229786	Yes
row_12	TP63	tumor protein p63 [Source:HGNC Symbol;Acc:HGNC:15979]	116	-20.700000762939453	0.07964606	Yes
