## Supplemental File 3 for "Increased Expression of *ZFPM2* Bypasses *SRY* to Drive 46,XX Testicular Development: A New Mechanism of 46,XX DSD": GOBP_POSITIVE_REGULATION_OF_GENE_EXPRESSION.tsv

NAME	SYMBOL	TITLE	RANK IN GENE LIST	RANK METRIC SCORE	RUNNING ES	CORE ENRICHMENT
row_0	SOX9	SRY-box transcription factor 9 [Source:HGNC Symbol;Acc:HGNC:11204]	1	121.0	0.068073526	Yes
row_1	AMH	anti-Mullerian hormone [Source:HGNC Symbol;Acc:HGNC:464]	2	55.599998474121094	0.1449966	Yes
row_2	PDE4D	phosphodiesterase 4D [Source:HGNC Symbol;Acc:HGNC:8783]	9	18.600000381469727	0.16882233	Yes
row_3	PTPN11	protein tyrosine phosphatase non-receptor type 11 [Source:HGNC Symbol;Acc:HGNC:9644]	39	4.96999979019165	-0.01089175	Yes
row_4	HFE	homeostatic iron regulator [Source:HGNC Symbol;Acc:HGNC:4886]	43	2.890000104904175	0.039482657	Yes
row_5	TRIM32	tripartite motif containing 32 [Source:HGNC Symbol;Acc:HGNC:16380]	44	2.4100000858306885	0.11640574	Yes
row_6	DNMT3B	DNA methyltransferase 3 beta [Source:HGNC Symbol;Acc:HGNC:2979]	45	2.109999895095825	0.19332881	Yes
row_7	LMNA	lamin A/C [Source:HGNC Symbol;Acc:HGNC:6636]	52	1.559999942779541	0.21715455	Yes
row_8	FGF10	fibroblast growth factor 10 [Source:HGNC Symbol;Acc:HGNC:3666]	59	0.8899999856948853	0.24098028	Yes
row_9	BMP4	bone morphogenetic protein 4 [Source:HGNC Symbol;Acc:HGNC:1071]	61	0.75	0.3090538	Yes
row_10	AR	androgen receptor [Source:HGNC Symbol;Acc:HGNC:644]	63	0.49000000953674316	0.37712732	Yes
row_11	ATF3	activating transcription factor 3 [Source:HGNC Symbol;Acc:HGNC:785]	70	0.10000000149011612	0.40095305	Yes
row_12	WNT5A	Wnt family member 5A [Source:HGNC Symbol;Acc:HGNC:12784]	115	-15.699999809265137	0.08849561	No
