## Supplemental File 3 for "Increased Expression of *ZFPM2* Bypasses *SRY* to Drive 46,XX Testicular Development: A New Mechanism of 46,XX DSD": GOBP_RESPONSE_TO_OXYGEN_CONTAINING_COMPOUND.tsv

NAME	SYMBOL	TITLE	RANK IN GENE LIST	RANK METRIC SCORE	RUNNING ES	CORE ENRICHMENT
row_0	SOX9	SRY-box transcription factor 9 [Source:HGNC Symbol;Acc:HGNC:11204]	1	121.0	0.043285787	Yes
row_1	FLNA	filamin A [Source:HGNC Symbol;Acc:HGNC:3754]	3	53.79999923706055	0.086571574	Yes
row_2	LHCGR	luteinizing hormone/choriogonadotropin receptor [Source:HGNC Symbol;Acc:HGNC:6585]	18	11.899999618530273	0.0083620325	Yes
row_3	H6PD	hexose-6-phosphate dehydrogenase/glucose 1-dehydrogenase [Source:HGNC Symbol;Acc:HGNC:4795]	21	11.600000381469727	0.042302024	Yes
row_4	AKR1C2	aldo-keto reductase family 1 member C2 [Source:HGNC Symbol;Acc:HGNC:385]	22	10.699999809265137	0.0949336	Yes
row_5	GNRH1	gonadotropin releasing hormone 1 [Source:HGNC Symbol;Acc:HGNC:4419]	23	9.789999961853027	0.14756519	Yes
row_6	NR3C1	nuclear receptor subfamily 3 group C member 1 [Source:HGNC Symbol;Acc:HGNC:7978]	29	7.690000057220459	0.15346779	Yes
row_7	UBR1	ubiquitin protein ligase E3 component n-recognin 1 [Source:HGNC Symbol;Acc:HGNC:16808]	38	5.25	0.13133302	Yes
row_8	PTPN11	protein tyrosine phosphatase non-receptor type 11 [Source:HGNC Symbol;Acc:HGNC:9644]	39	4.96999979019165	0.1839646	Yes
row_9	HOXA10	homeobox A10 [Source:HGNC Symbol;Acc:HGNC:5100]	41	3.8299999237060547	0.22725038	Yes
row_10	NSMF	NMDA receptor synaptonuclear signaling and neuronal migration factor [Source:HGNC Symbol;Acc:HGNC:29843]	55	1.3600000143051147	0.15838663	Yes
row_11	CYP11A1	cytochrome P450 family 11 subfamily A member 1 [Source:HGNC Symbol;Acc:HGNC:2590]	56	1.0499999523162842	0.21101822	Yes
row_12	FGF10	fibroblast growth factor 10 [Source:HGNC Symbol;Acc:HGNC:3666]	59	0.8899999856948853	0.2449582	Yes
row_13	FGFR2	fibroblast growth factor receptor 2 [Source:HGNC Symbol;Acc:HGNC:3689]	60	0.7599999904632568	0.29758978	Yes
row_14	AR	androgen receptor [Source:HGNC Symbol;Acc:HGNC:644]	63	0.49000000953674316	0.33152977	Yes
row_15	CYP19A1	cytochrome P450 family 19 subfamily A member 1 [Source:HGNC Symbol;Acc:HGNC:2594]	81	-0.30000001192092896	0.22528286	No
row_16	AKR1C4	aldo-keto reductase family 1 member C4 [Source:HGNC Symbol;Acc:HGNC:387]	93	-0.6700000166893005	0.1751107	No
row_17	POR	cytochrome p450 oxidoreductase [Source:HGNC Symbol;Acc:HGNC:9208]	108	-3.990000009536743	0.09690116	No
row_18	WNT5A	Wnt family member 5A [Source:HGNC Symbol;Acc:HGNC:12784]	115	-15.699999809265137	0.09345798	No
