## Supplemental File 3 for "Increased Expression of *ZFPM2* Bypasses *SRY* to Drive 46,XX Testicular Development: A New Mechanism of 46,XX DSD": GOBP_SENSORY_ORGAN_DEVELOPMENT.tsv

NAME	SYMBOL	TITLE	RANK IN GENE LIST	RANK METRIC SCORE	RUNNING ES	CORE ENRICHMENT
row_0	SOX9	SRY-box transcription factor 9 [Source:HGNC Symbol;Acc:HGNC:11204]	1	121.0	0.03809524	No
row_1	SOS1	SOS Ras/Rac guanine nucleotide exchange factor 1 [Source:HGNC Symbol;Acc:HGNC:11187]	15	12.800000190734863	-0.038095243	No
row_2	PTPN11	protein tyrosine phosphatase non-receptor type 11 [Source:HGNC Symbol;Acc:HGNC:9644]	39	4.96999979019165	-0.20952383	No
row_3	HESX1	HESX homeobox 1 [Source:HGNC Symbol;Acc:HGNC:4877]	51	1.5700000524520874	-0.26666668	No
row_4	FGF10	fibroblast growth factor 10 [Source:HGNC Symbol;Acc:HGNC:3666]	59	0.8899999856948853	-0.2857143	No
row_5	FGFR2	fibroblast growth factor receptor 2 [Source:HGNC Symbol;Acc:HGNC:3689]	60	0.7599999904632568	-0.23809525	No
row_6	BMP4	bone morphogenetic protein 4 [Source:HGNC Symbol;Acc:HGNC:1071]	61	0.75	-0.19047621	No
row_7	BBS7	Bardet-Biedl syndrome 7 [Source:HGNC Symbol;Acc:HGNC:18758]	66	0.4000000059604645	-0.1809524	No
row_8	MKS1	MKS transition zone complex subunit 1 [Source:HGNC Symbol;Acc:HGNC:7121]	88	-0.47999998927116394	-0.33333334	Yes
row_9	CDKN1C	cyclin dependent kinase inhibitor 1C [Source:HGNC Symbol;Acc:HGNC:1786]	89	-0.5299999713897705	-0.2857143	Yes
row_10	ROR2	receptor tyrosine kinase like orphan receptor 2 [Source:HGNC Symbol;Acc:HGNC:10257]	91	-0.5799999833106995	-0.24761906	Yes
row_11	TTC8	tetratricopeptide repeat domain 8 [Source:HGNC Symbol;Acc:HGNC:20087]	92	-0.6399999856948853	-0.20000002	Yes
row_12	BBS4	Bardet-Biedl syndrome 4 [Source:HGNC Symbol;Acc:HGNC:969]	100	-1.3600000143051147	-0.21904764	Yes
row_13	GLI3	GLI family zinc finger 3 [Source:HGNC Symbol;Acc:HGNC:4319]	104	-2.9200000762939453	-0.20000002	Yes
row_14	CHD7	chromodomain helicase DNA binding protein 7 [Source:HGNC Symbol;Acc:HGNC:20626]	105	-3.2300000190734863	-0.15238097	Yes
row_15	PITX2	paired like homeodomain 2 [Source:HGNC Symbol;Acc:HGNC:9005]	107	-3.7300000190734863	-0.11428574	Yes
row_16	PBX1	PBX homeobox 1 [Source:HGNC Symbol;Acc:HGNC:8632]	112	-12.600000381469727	-0.10476193	Yes
row_17	WNT5A	Wnt family member 5A [Source:HGNC Symbol;Acc:HGNC:12784]	115	-15.699999809265137	-0.076190494	Yes
row_18	FREM2	FRAS1 related extracellular matrix 2 [Source:HGNC Symbol;Acc:HGNC:25396]	117	-21.899999618530273	-0.03809526	Yes
row_19	FOXL2	forkhead box L2 [Source:HGNC Symbol;Acc:HGNC:1092]	122	-40.400001525878906	-0.02857145	Yes
row_20	BNC2	basonuclin 2 [Source:HGNC Symbol;Acc:HGNC:30988]	123	-42.0	0.0190476	Yes
