## Supplemental File 3 for "Increased Expression of *ZFPM2* Bypasses *SRY* to Drive 46,XX Testicular Development: A New Mechanism of 46,XX DSD": GOBP_UROGENITAL_SYSTEM_DEVELOPMENT.tsv

NAME	SYMBOL	TITLE	RANK IN GENE LIST	RANK METRIC SCORE	RUNNING ES	CORE ENRICHMENT
row_0	SOX9	SRY-box transcription factor 9 [Source:HGNC Symbol;Acc:HGNC:11204]	1	121.0	0.04056604	No
row_1	AMH	anti-Mullerian hormone [Source:HGNC Symbol;Acc:HGNC:464]	2	55.599998474121094	0.09056604	No
row_2	HOXA10	homeobox A10 [Source:HGNC Symbol;Acc:HGNC:5100]	41	3.8299999237060547	-0.21792454	No
row_3	FGF10	fibroblast growth factor 10 [Source:HGNC Symbol;Acc:HGNC:3666]	59	0.8899999856948853	-0.3283019	Yes
row_4	FGFR2	fibroblast growth factor receptor 2 [Source:HGNC Symbol;Acc:HGNC:3689]	60	0.7599999904632568	-0.2783019	Yes
row_5	BMP4	bone morphogenetic protein 4 [Source:HGNC Symbol;Acc:HGNC:1071]	61	0.75	-0.22830188	Yes
row_6	AR	androgen receptor [Source:HGNC Symbol;Acc:HGNC:644]	63	0.49000000953674316	-0.18773586	Yes
row_7	FRAS1	Fraser extracellular matrix complex subunit 1 [Source:HGNC Symbol;Acc:HGNC:19185]	73	0.009999999776482582	-0.22264151	Yes
row_8	DYNC2H1	dynein cytoplasmic 2 heavy chain 1 [Source:HGNC Symbol;Acc:HGNC:2962]	79	-0.23000000417232513	-0.21981132	Yes
row_9	CYP19A1	cytochrome P450 family 19 subfamily A member 1 [Source:HGNC Symbol;Acc:HGNC:2594]	81	-0.30000001192092896	-0.1792453	Yes
row_10	WNT4	Wnt family member 4 [Source:HGNC Symbol;Acc:HGNC:12783]	82	-0.3100000023841858	-0.12924528	Yes
row_11	CDKN1C	cyclin dependent kinase inhibitor 1C [Source:HGNC Symbol;Acc:HGNC:1786]	89	-0.5299999713897705	-0.13584906	Yes
row_12	TTC8	tetratricopeptide repeat domain 8 [Source:HGNC Symbol;Acc:HGNC:20087]	92	-0.6399999856948853	-0.10471699	Yes
row_13	WFS1	wolframin ER transmembrane glycoprotein [Source:HGNC Symbol;Acc:HGNC:12762]	99	-1.3200000524520874	-0.11132076	Yes
row_14	GLI3	GLI family zinc finger 3 [Source:HGNC Symbol;Acc:HGNC:4319]	104	-2.9200000762939453	-0.0990566	Yes
row_15	SALL1	spalt like transcription factor 1 [Source:HGNC Symbol;Acc:HGNC:10524]	106	-3.630000114440918	-0.058490567	Yes
row_16	PBX1	PBX homeobox 1 [Source:HGNC Symbol;Acc:HGNC:8632]	112	-12.600000381469727	-0.05566038	Yes
row_17	WNT5A	Wnt family member 5A [Source:HGNC Symbol;Acc:HGNC:12784]	115	-15.699999809265137	-0.024528302	Yes
row_18	TP63	tumor protein p63 [Source:HGNC Symbol;Acc:HGNC:15979]	116	-20.700000762939453	0.025471698	Yes
row_19	FREM2	FRAS1 related extracellular matrix 2 [Source:HGNC Symbol;Acc:HGNC:25396]	117	-21.899999618530273	0.0754717	Yes
