## Supplemental File 3 for "Increased Expression of *ZFPM2* Bypasses *SRY* to Drive 46,XX Testicular Development: A New Mechanism of 46,XX DSD": GOCC_CATALYTIC_COMPLEX.tsv

NAME	SYMBOL	TITLE	RANK IN GENE LIST	RANK METRIC SCORE	RUNNING ES	CORE ENRICHMENT
row_0	CHD4	chromodomain helicase DNA binding protein 4 [Source:HGNC Symbol;Acc:HGNC:1919]	0	149.0	0.083333336	Yes
row_1	SOS1	SOS Ras/Rac guanine nucleotide exchange factor 1 [Source:HGNC Symbol;Acc:HGNC:11187]	15	12.800000190734863	0.043859653	Yes
row_2	CREBBP	CREB binding protein [Source:HGNC Symbol;Acc:HGNC:2348]	20	11.800000190734863	0.09210527	Yes
row_3	BCOR	BCL6 corepressor [Source:HGNC Symbol;Acc:HGNC:20893]	25	9.140000343322754	0.14035088	Yes
row_4	KAT6B	lysine acetyltransferase 6B [Source:HGNC Symbol;Acc:HGNC:17582]	28	8.069999694824219	0.20614037	Yes
row_5	MED12	mediator complex subunit 12 [Source:HGNC Symbol;Acc:HGNC:11957]	33	6.46999979019165	0.25438598	Yes
row_6	UBR1	ubiquitin protein ligase E3 component n-recognin 1 [Source:HGNC Symbol;Acc:HGNC:16808]	38	5.25	0.3026316	Yes
row_7	FBXL4	F-box and leucine rich repeat protein 4 [Source:HGNC Symbol;Acc:HGNC:13601]	42	3.740000009536743	0.35964915	Yes
row_8	DNMT3B	DNA methyltransferase 3 beta [Source:HGNC Symbol;Acc:HGNC:2979]	45	2.109999895095825	0.4254386	Yes
row_9	DYNC2H1	dynein cytoplasmic 2 heavy chain 1 [Source:HGNC Symbol;Acc:HGNC:2962]	79	-0.23000000417232513	0.21929827	No
row_10	CBX2	chromobox 2 [Source:HGNC Symbol;Acc:HGNC:1552]	87	-0.4099999964237213	0.24122809	No
row_11	CUL7	cullin 7 [Source:HGNC Symbol;Acc:HGNC:21024]	96	-0.949999988079071	0.25438598	No
