## Supplemental File 3 for "Increased Expression of *ZFPM2* Bypasses *SRY* to Drive 46,XX Testicular Development: A New Mechanism of 46,XX DSD": GOCC_PLASMA_MEMBRANE_REGION.tsv

NAME	SYMBOL	TITLE	RANK IN GENE LIST	RANK METRIC SCORE	RUNNING ES	CORE ENRICHMENT
row_0	PDE4D	phosphodiesterase 4D [Source:HGNC Symbol;Acc:HGNC:8783]	9	18.600000381469727	0.004385967	No
row_1	BBS9	Bardet-Biedl syndrome 9 [Source:HGNC Symbol;Acc:HGNC:30000]	47	2.0	-0.2368421	No
row_2	BBS2	Bardet-Biedl syndrome 2 [Source:HGNC Symbol;Acc:HGNC:967]	48	1.9600000381469727	-0.15350877	No
row_3	BBS7	Bardet-Biedl syndrome 7 [Source:HGNC Symbol;Acc:HGNC:18758]	66	0.4000000059604645	-0.21929824	No
row_4	TTC8	tetratricopeptide repeat domain 8 [Source:HGNC Symbol;Acc:HGNC:20087]	92	-0.6399999856948853	-0.35526314	Yes
row_5	GRIP1	glutamate receptor interacting protein 1 [Source:HGNC Symbol;Acc:HGNC:18708]	94	-0.75	-0.28070176	Yes
row_6	EVC2	EvC ciliary complex subunit 2 [Source:HGNC Symbol;Acc:HGNC:19747]	95	-0.8899999856948853	-0.19736841	Yes
row_7	TCTN3	tectonic family member 3 [Source:HGNC Symbol;Acc:HGNC:24519]	97	-1.0399999618530273	-0.122807	Yes
row_8	BBS4	Bardet-Biedl syndrome 4 [Source:HGNC Symbol;Acc:HGNC:969]	100	-1.3600000143051147	-0.057017528	Yes
row_9	LEPR	leptin receptor [Source:HGNC Symbol;Acc:HGNC:6554]	111	-8.460000038146973	-0.06140349	Yes
row_10	BBS5	Bardet-Biedl syndrome 5 [Source:HGNC Symbol;Acc:HGNC:970]	114	-14.600000381469727	0.0043859854	Yes
row_11	EVC	EvC ciliary complex subunit 1 [Source:HGNC Symbol;Acc:HGNC:3497]	119	-30.299999237060547	0.0526316	Yes
