## Supplemental File 3 for "Increased Expression of *ZFPM2* Bypasses *SRY* to Drive 46,XX Testicular Development: A New Mechanism of 46,XX DSD": GOMF_TRANSITION_METAL_ION_BINDING.tsv

NAME	SYMBOL	TITLE	RANK IN GENE LIST	RANK METRIC SCORE	RUNNING ES	CORE ENRICHMENT
row_0	CHD4	chromodomain helicase DNA binding protein 4 [Source:HGNC Symbol;Acc:HGNC:1919]	0	149.0	0.09090909	Yes
row_1	MAP3K1	mitogen-activated protein kinase kinase kinase 1 [Source:HGNC Symbol;Acc:HGNC:6848]	10	17.600000381469727	0.10355732	Yes
row_2	CREBBP	CREB binding protein [Source:HGNC Symbol;Acc:HGNC:2348]	20	11.800000190734863	0.11620555	Yes
row_3	MID1	midline 1 [Source:HGNC Symbol;Acc:HGNC:7095]	26	8.770000457763672	0.16363639	Yes
row_4	NR3C1	nuclear receptor subfamily 3 group C member 1 [Source:HGNC Symbol;Acc:HGNC:7978]	29	7.690000057220459	0.23715417	Yes
row_5	ZFPM2	zinc finger protein, FOG family member 2 [Source:HGNC Symbol;Acc:HGNC:16700]	31	7.039999961853027	0.31936762	Yes
row_6	UBR1	ubiquitin protein ligase E3 component n-recognin 1 [Source:HGNC Symbol;Acc:HGNC:16808]	38	5.25	0.3581028	Yes
row_7	TRIM32	tripartite motif containing 32 [Source:HGNC Symbol;Acc:HGNC:16380]	44	2.4100000858306885	0.40553364	Yes
row_8	CYP11A1	cytochrome P450 family 11 subfamily A member 1 [Source:HGNC Symbol;Acc:HGNC:2590]	56	1.0499999523162842	0.40079057	Yes
row_9	AR	androgen receptor [Source:HGNC Symbol;Acc:HGNC:644]	63	0.49000000953674316	0.43952575	Yes
row_10	CYP19A1	cytochrome P450 family 19 subfamily A member 1 [Source:HGNC Symbol;Acc:HGNC:2594]	81	-0.30000001192092896	0.38260874	No
