## Supplemental File 3 for "Increased Expression of *ZFPM2* Bypasses *SRY* to Drive 46,XX Testicular Development: A New Mechanism of 46,XX DSD": HP_ABNORMAL_FEMORAL_NECK_HEAD_MORPHOLOGY.tsv

NAME	SYMBOL	TITLE	RANK IN GENE LIST	RANK METRIC SCORE	RUNNING ES	CORE ENRICHMENT
row_0	CHD4	chromodomain helicase DNA binding protein 4 [Source:HGNC Symbol;Acc:HGNC:1919]	0	149.0	0.09090909	Yes
row_1	FLNA	filamin A [Source:HGNC Symbol;Acc:HGNC:3754]	3	53.79999923706055	0.16442688	Yes
row_2	PDE4D	phosphodiesterase 4D [Source:HGNC Symbol;Acc:HGNC:8783]	9	18.600000381469727	0.21185772	Yes
row_3	PCNT	pericentrin [Source:HGNC Symbol;Acc:HGNC:16068]	17	12.399999618530273	0.24189726	Yes
row_4	CREBBP	CREB binding protein [Source:HGNC Symbol;Acc:HGNC:2348]	20	11.800000190734863	0.31541502	Yes
row_5	ATRX	ATRX chromatin remodeler [Source:HGNC Symbol;Acc:HGNC:886]	27	8.350000381469727	0.35415024	Yes
row_6	FGFR3	fibroblast growth factor receptor 3 [Source:HGNC Symbol;Acc:HGNC:3690]	37	5.829999923706055	0.36679846	Yes
row_7	HESX1	HESX homeobox 1 [Source:HGNC Symbol;Acc:HGNC:4877]	51	1.5700000524520874	0.34466407	Yes
row_8	LMNA	lamin A/C [Source:HGNC Symbol;Acc:HGNC:6636]	52	1.559999942779541	0.43557316	Yes
row_9	GLI3	GLI family zinc finger 3 [Source:HGNC Symbol;Acc:HGNC:4319]	104	-2.9200000762939453	0.08300402	No
row_10	WNT5A	Wnt family member 5A [Source:HGNC Symbol;Acc:HGNC:12784]	115	-15.699999809265137	0.08695659	No
