## Supplemental File 3 for "Increased Expression of *ZFPM2* Bypasses *SRY* to Drive 46,XX Testicular Development: A New Mechanism of 46,XX DSD": HP_ABNORMAL_FINGERNAIL_MORPHOLOGY.tsv

NAME	SYMBOL	TITLE	RANK IN GENE LIST	RANK METRIC SCORE	RUNNING ES	CORE ENRICHMENT
row_0	LMNA	lamin A/C [Source:HGNC Symbol;Acc:HGNC:6636]	52	1.559999942779541	-0.37280703	Yes
row_1	EFNB1	ephrin B1 [Source:HGNC Symbol;Acc:HGNC:3226]	53	1.5499999523162842	-0.28947368	Yes
row_2	WDR35	WD repeat domain 35 [Source:HGNC Symbol;Acc:HGNC:29250]	54	1.4199999570846558	-0.20614034	Yes
row_3	FGFR2	fibroblast growth factor receptor 2 [Source:HGNC Symbol;Acc:HGNC:3689]	60	0.7599999904632568	-0.16666666	Yes
row_4	PTDSS1	phosphatidylserine synthase 1 [Source:HGNC Symbol;Acc:HGNC:9587]	71	0.10000000149011612	-0.17105262	Yes
row_5	PEX1	peroxisomal biogenesis factor 1 [Source:HGNC Symbol;Acc:HGNC:8850]	83	-0.33000001311302185	-0.18421051	Yes
row_6	CDKN1C	cyclin dependent kinase inhibitor 1C [Source:HGNC Symbol;Acc:HGNC:1786]	89	-0.5299999713897705	-0.14473683	Yes
row_7	ROR2	receptor tyrosine kinase like orphan receptor 2 [Source:HGNC Symbol;Acc:HGNC:10257]	91	-0.5799999833106995	-0.070175424	Yes
row_8	EVC2	EvC ciliary complex subunit 2 [Source:HGNC Symbol;Acc:HGNC:19747]	95	-0.8899999856948853	-0.013157878	Yes
row_9	WNT5A	Wnt family member 5A [Source:HGNC Symbol;Acc:HGNC:12784]	115	-15.699999809265137	-0.09649121	Yes
row_10	TP63	tumor protein p63 [Source:HGNC Symbol;Acc:HGNC:15979]	116	-20.700000762939453	-0.013157874	Yes
row_11	EVC	EvC ciliary complex subunit 1 [Source:HGNC Symbol;Acc:HGNC:3497]	119	-30.299999237060547	0.0526316	Yes
