## Supplemental File 3 for "Increased Expression of *ZFPM2* Bypasses *SRY* to Drive 46,XX Testicular Development: A New Mechanism of 46,XX DSD": HP_ABNORMAL_GROWTH_HORMONE_LEVEL.tsv

NAME	SYMBOL	TITLE	RANK IN GENE LIST	RANK METRIC SCORE	RUNNING ES	CORE ENRICHMENT
row_0	PDE4D	phosphodiesterase 4D [Source:HGNC Symbol;Acc:HGNC:8783]	9	18.600000381469727	0.022413794	No
row_1	HESX1	HESX homeobox 1 [Source:HGNC Symbol;Acc:HGNC:4877]	51	1.5700000524520874	-0.23103447	No
row_2	CDKN1C	cyclin dependent kinase inhibitor 1C [Source:HGNC Symbol;Acc:HGNC:1786]	89	-0.5299999713897705	-0.45	Yes
row_3	FGFR1	fibroblast growth factor receptor 1 [Source:HGNC Symbol;Acc:HGNC:3688]	90	-0.5699999928474426	-0.35	Yes
row_4	GLI3	GLI family zinc finger 3 [Source:HGNC Symbol;Acc:HGNC:4319]	104	-2.9200000762939453	-0.36206895	Yes
row_5	CHD7	chromodomain helicase DNA binding protein 7 [Source:HGNC Symbol;Acc:HGNC:20626]	105	-3.2300000190734863	-0.26206896	Yes
row_6	PITX2	paired like homeodomain 2 [Source:HGNC Symbol;Acc:HGNC:9005]	107	-3.7300000190734863	-0.17068964	Yes
row_7	LEPR	leptin receptor [Source:HGNC Symbol;Acc:HGNC:6554]	111	-8.460000038146973	-0.09655171	Yes
row_8	TP63	tumor protein p63 [Source:HGNC Symbol;Acc:HGNC:15979]	116	-20.700000762939453	-0.031034466	Yes
row_9	ESCO2	establishment of sister chromatid cohesion N-acetyltransferase 2 [Source:HGNC Symbol;Acc:HGNC:27230]	120	-32.099998474121094	0.043103468	Yes
