## Supplemental File 3 for "Increased Expression of *ZFPM2* Bypasses *SRY* to Drive 46,XX Testicular Development: A New Mechanism of 46,XX DSD": HP_ABNORMAL_ILIUM_MORPHOLOGY.tsv

NAME	SYMBOL	TITLE	RANK IN GENE LIST	RANK METRIC SCORE	RUNNING ES	CORE ENRICHMENT
row_0	SOX9	SRY-box transcription factor 9 [Source:HGNC Symbol;Acc:HGNC:11204]	1	121.0	0.091379315	Yes
row_1	FLNA	filamin A [Source:HGNC Symbol;Acc:HGNC:3754]	3	53.79999923706055	0.18275863	Yes
row_2	PCNT	pericentrin [Source:HGNC Symbol;Acc:HGNC:16068]	17	12.399999618530273	0.17068966	Yes
row_3	TWIST2	twist family bHLH transcription factor 2 [Source:HGNC Symbol;Acc:HGNC:20670]	19	11.800000190734863	0.262069	Yes
row_4	CREBBP	CREB binding protein [Source:HGNC Symbol;Acc:HGNC:2348]	20	11.800000190734863	0.36206898	Yes
row_5	KAT6B	lysine acetyltransferase 6B [Source:HGNC Symbol;Acc:HGNC:17582]	28	8.069999694824219	0.40172416	Yes
row_6	FGFR3	fibroblast growth factor receptor 3 [Source:HGNC Symbol;Acc:HGNC:3690]	37	5.829999923706055	0.43275863	Yes
row_7	RIPK4	receptor interacting serine/threonine kinase 4 [Source:HGNC Symbol;Acc:HGNC:496]	58	0.9599999785423279	0.36034483	No
row_8	EVC2	EvC ciliary complex subunit 2 [Source:HGNC Symbol;Acc:HGNC:19747]	95	-0.8899999856948853	0.15000002	No
row_9	EVC	EvC ciliary complex subunit 1 [Source:HGNC Symbol;Acc:HGNC:3497]	119	-30.299999237060547	0.05172416	No
