## Supplemental File 3 for "Increased Expression of *ZFPM2* Bypasses *SRY* to Drive 46,XX Testicular Development: A New Mechanism of 46,XX DSD": HP_ABNORMAL_LOCALIZATION_OF_KIDNEY.tsv

NAME	SYMBOL	TITLE	RANK IN GENE LIST	RANK METRIC SCORE	RUNNING ES	CORE ENRICHMENT
row_0	ZEB2	zinc finger E-box binding homeobox 2 [Source:HGNC Symbol;Acc:HGNC:14881]	5	36.5	0.017045457	No
row_1	PTPN11	protein tyrosine phosphatase non-receptor type 11 [Source:HGNC Symbol;Acc:HGNC:9644]	39	4.96999979019165	-0.22045453	No
row_2	DHCR7	7-dehydrocholesterol reductase [Source:HGNC Symbol;Acc:HGNC:2860]	57	1.0399999618530273	-0.31249997	No
row_3	RIPK4	receptor interacting serine/threonine kinase 4 [Source:HGNC Symbol;Acc:HGNC:496]	58	0.9599999785423279	-0.24999999	No
row_4	FGFR2	fibroblast growth factor receptor 2 [Source:HGNC Symbol;Acc:HGNC:3689]	60	0.7599999904632568	-0.1965909	No
row_5	FAT4	FAT atypical cadherin 4 [Source:HGNC Symbol;Acc:HGNC:23109]	76	-0.10000000149011612	-0.27045453	No
row_6	FGFR1	fibroblast growth factor receptor 1 [Source:HGNC Symbol;Acc:HGNC:3688]	90	-0.5699999928474426	-0.32613635	Yes
row_7	TCTN3	tectonic family member 3 [Source:HGNC Symbol;Acc:HGNC:24519]	97	-1.0399999618530273	-0.31818178	Yes
row_8	GLI3	GLI family zinc finger 3 [Source:HGNC Symbol;Acc:HGNC:4319]	104	-2.9200000762939453	-0.31022725	Yes
row_9	CHD7	chromodomain helicase DNA binding protein 7 [Source:HGNC Symbol;Acc:HGNC:20626]	105	-3.2300000190734863	-0.24772725	Yes
row_10	SALL1	spalt like transcription factor 1 [Source:HGNC Symbol;Acc:HGNC:10524]	106	-3.630000114440918	-0.18522725	Yes
row_11	POR	cytochrome p450 oxidoreductase [Source:HGNC Symbol;Acc:HGNC:9208]	108	-3.990000009536743	-0.13181816	Yes
row_12	SPECC1L	sperm antigen with calponin homology and coiled-coil domains 1 like [Source:HGNC Symbol;Acc:HGNC:29022]	109	-4.400000095367432	-0.06931815	Yes
row_13	RBBP8	RB binding protein 8, endonuclease [Source:HGNC Symbol;Acc:HGNC:9891]	110	-8.050000190734863	-0.006818154	Yes
row_14	PBX1	PBX homeobox 1 [Source:HGNC Symbol;Acc:HGNC:8632]	112	-12.600000381469727	0.04659094	Yes
row_15	ESCO2	establishment of sister chromatid cohesion N-acetyltransferase 2 [Source:HGNC Symbol;Acc:HGNC:27230]	120	-32.099998474121094	0.045454577	Yes
