## Supplemental File 3 for "Increased Expression of *ZFPM2* Bypasses *SRY* to Drive 46,XX Testicular Development: A New Mechanism of 46,XX DSD": HP_ABNORMAL_RETINAL_MORPHOLOGY.tsv

NAME	SYMBOL	TITLE	RANK IN GENE LIST	RANK METRIC SCORE	RUNNING ES	CORE ENRICHMENT
row_0	ZEB2	zinc finger E-box binding homeobox 2 [Source:HGNC Symbol;Acc:HGNC:14881]	5	36.5	-0.02346041	No
row_1	CREBBP	CREB binding protein [Source:HGNC Symbol;Acc:HGNC:2348]	20	11.800000190734863	-0.14369501	No
row_2	BCOR	BCL6 corepressor [Source:HGNC Symbol;Acc:HGNC:20893]	25	9.140000343322754	-0.15640274	No
row_3	MKKS	MKKS centrosomal shuttling protein [Source:HGNC Symbol;Acc:HGNC:7108]	34	6.190000057220459	-0.2121212	No
row_4	TRIM32	tripartite motif containing 32 [Source:HGNC Symbol;Acc:HGNC:16380]	44	2.4100000858306885	-0.27859238	Yes
row_5	DNMT3B	DNA methyltransferase 3 beta [Source:HGNC Symbol;Acc:HGNC:2979]	45	2.109999895095825	-0.24828935	Yes
row_6	BBS9	Bardet-Biedl syndrome 9 [Source:HGNC Symbol;Acc:HGNC:30000]	47	2.0	-0.228739	Yes
row_7	BBS2	Bardet-Biedl syndrome 2 [Source:HGNC Symbol;Acc:HGNC:967]	48	1.9600000381469727	-0.19843596	Yes
row_8	BBS12	Bardet-Biedl syndrome 12 [Source:HGNC Symbol;Acc:HGNC:26648]	49	1.9600000381469727	-0.16813293	Yes
row_9	LMNA	lamin A/C [Source:HGNC Symbol;Acc:HGNC:6636]	52	1.559999942779541	-0.15933529	Yes
row_10	FGFR2	fibroblast growth factor receptor 2 [Source:HGNC Symbol;Acc:HGNC:3689]	60	0.7599999904632568	-0.20430106	Yes
row_11	BMP4	bone morphogenetic protein 4 [Source:HGNC Symbol;Acc:HGNC:1071]	61	0.75	-0.17399803	Yes
row_12	BBS7	Bardet-Biedl syndrome 7 [Source:HGNC Symbol;Acc:HGNC:18758]	66	0.4000000059604645	-0.18670575	Yes
row_13	ARL6	ADP ribosylation factor like GTPase 6 [Source:HGNC Symbol;Acc:HGNC:13210]	68	0.2800000011920929	-0.16715541	Yes
row_14	EPG5	ectopic P-granules autophagy protein 5 homolog [Source:HGNC Symbol;Acc:HGNC:29331]	72	0.10000000149011612	-0.16911045	Yes
row_15	NEK1	NIMA related kinase 1 [Source:HGNC Symbol;Acc:HGNC:7744]	75	-0.09000000357627869	-0.16031279	Yes
row_16	DYNC2H1	dynein cytoplasmic 2 heavy chain 1 [Source:HGNC Symbol;Acc:HGNC:2962]	79	-0.23000000417232513	-0.16226782	Yes
row_17	PEX1	peroxisomal biogenesis factor 1 [Source:HGNC Symbol;Acc:HGNC:8850]	83	-0.33000001311302185	-0.16422285	Yes
row_18	CEP41	centrosomal protein 41 [Source:HGNC Symbol;Acc:HGNC:12370]	84	-0.3400000035762787	-0.13391982	Yes
row_19	HCCS	holocytochrome c synthase [Source:HGNC Symbol;Acc:HGNC:4837]	86	-0.4000000059604645	-0.11436948	Yes
row_20	MKS1	MKS transition zone complex subunit 1 [Source:HGNC Symbol;Acc:HGNC:7121]	88	-0.47999998927116394	-0.09481914	Yes
row_21	FGFR1	fibroblast growth factor receptor 1 [Source:HGNC Symbol;Acc:HGNC:3688]	90	-0.5699999928474426	-0.0752688	Yes
row_22	TTC8	tetratricopeptide repeat domain 8 [Source:HGNC Symbol;Acc:HGNC:20087]	92	-0.6399999856948853	-0.05571845	Yes
row_23	TCTN3	tectonic family member 3 [Source:HGNC Symbol;Acc:HGNC:24519]	97	-1.0399999618530273	-0.06842618	Yes
row_24	WFS1	wolframin ER transmembrane glycoprotein [Source:HGNC Symbol;Acc:HGNC:12762]	99	-1.3200000524520874	-0.04887583	Yes
row_25	BBS4	Bardet-Biedl syndrome 4 [Source:HGNC Symbol;Acc:HGNC:969]	100	-1.3600000143051147	-0.0185728	Yes
row_26	BBS10	Bardet-Biedl syndrome 10 [Source:HGNC Symbol;Acc:HGNC:26291]	102	-1.5499999523162842	9.775423E-4	Yes
row_27	CHD7	chromodomain helicase DNA binding protein 7 [Source:HGNC Symbol;Acc:HGNC:20626]	105	-3.2300000190734863	0.009775197	Yes
row_28	SALL1	spalt like transcription factor 1 [Source:HGNC Symbol;Acc:HGNC:10524]	106	-3.630000114440918	0.04007823	Yes
row_29	WWOX	WW domain containing oxidoreductase [Source:HGNC Symbol;Acc:HGNC:12799]	113	-14.5	0.0058651306	Yes
row_30	BBS5	Bardet-Biedl syndrome 5 [Source:HGNC Symbol;Acc:HGNC:970]	114	-14.600000381469727	0.03616816	Yes
row_31	B3GLCT	beta 3-glucosyltransferase [Source:HGNC Symbol;Acc:HGNC:20207]	118	-22.200000762939453	0.03421313	Yes
row_32	HHAT	hedgehog acyltransferase [Source:HGNC Symbol;Acc:HGNC:18270]	124	-51.599998474121094	0.010752719	Yes
