## Supplemental File 3 for "Increased Expression of *ZFPM2* Bypasses *SRY* to Drive 46,XX Testicular Development: A New Mechanism of 46,XX DSD": HP_ABNORMALITY_OF_GLOBE_SIZE.tsv

NAME	SYMBOL	TITLE	RANK IN GENE LIST	RANK METRIC SCORE	RUNNING ES	CORE ENRICHMENT
row_0	ZEB2	zinc finger E-box binding homeobox 2 [Source:HGNC Symbol;Acc:HGNC:14881]	5	36.5	0.005902609	No
row_1	BCOR	BCL6 corepressor [Source:HGNC Symbol;Acc:HGNC:20893]	25	9.140000343322754	-0.1190359	No
row_2	RIPK4	receptor interacting serine/threonine kinase 4 [Source:HGNC Symbol;Acc:HGNC:496]	58	0.9599999785423279	-0.36546972	Yes
row_3	FGFR2	fibroblast growth factor receptor 2 [Source:HGNC Symbol;Acc:HGNC:3689]	60	0.7599999904632568	-0.32218394	Yes
row_4	BMP4	bone morphogenetic protein 4 [Source:HGNC Symbol;Acc:HGNC:1071]	61	0.75	-0.26955238	Yes
row_5	FIG4	FIG4 phosphoinositide 5-phosphatase [Source:HGNC Symbol;Acc:HGNC:16873]	65	0.41999998688697815	-0.24495816	Yes
row_6	FRAS1	Fraser extracellular matrix complex subunit 1 [Source:HGNC Symbol;Acc:HGNC:19185]	73	0.009999999776482582	-0.25774714	Yes
row_7	HCCS	holocytochrome c synthase [Source:HGNC Symbol;Acc:HGNC:4837]	86	-0.4000000059604645	-0.3172651	Yes
row_8	MKS1	MKS transition zone complex subunit 1 [Source:HGNC Symbol;Acc:HGNC:7121]	88	-0.47999998927116394	-0.2739793	Yes
row_9	FGFR1	fibroblast growth factor receptor 1 [Source:HGNC Symbol;Acc:HGNC:3688]	90	-0.5699999928474426	-0.23069353	Yes
row_10	GRIP1	glutamate receptor interacting protein 1 [Source:HGNC Symbol;Acc:HGNC:18708]	94	-0.75	-0.20609933	Yes
row_11	TCTN3	tectonic family member 3 [Source:HGNC Symbol;Acc:HGNC:24519]	97	-1.0399999618530273	-0.17215934	Yes
row_12	GLI3	GLI family zinc finger 3 [Source:HGNC Symbol;Acc:HGNC:4319]	104	-2.9200000762939453	-0.17560253	Yes
row_13	CHD7	chromodomain helicase DNA binding protein 7 [Source:HGNC Symbol;Acc:HGNC:20626]	105	-3.2300000190734863	-0.122970946	Yes
row_14	SALL1	spalt like transcription factor 1 [Source:HGNC Symbol;Acc:HGNC:10524]	106	-3.630000114440918	-0.07033937	Yes
row_15	RBBP8	RB binding protein 8, endonuclease [Source:HGNC Symbol;Acc:HGNC:9891]	110	-8.050000190734863	-0.04574517	Yes
row_16	FREM2	FRAS1 related extracellular matrix 2 [Source:HGNC Symbol;Acc:HGNC:25396]	117	-21.899999618530273	-0.049188353	Yes
row_17	ESCO2	establishment of sister chromatid cohesion N-acetyltransferase 2 [Source:HGNC Symbol;Acc:HGNC:27230]	120	-32.099998474121094	-0.015248364	Yes
row_18	FOXL2	forkhead box L2 [Source:HGNC Symbol;Acc:HGNC:1092]	122	-40.400001525878906	0.028037421	Yes
