## Supplemental File 3 for "Increased Expression of *ZFPM2* Bypasses *SRY* to Drive 46,XX Testicular Development: A New Mechanism of 46,XX DSD": HP_ABNORMALITY_OF_HAIR_TEXTURE.tsv

NAME	SYMBOL	TITLE	RANK IN GENE LIST	RANK METRIC SCORE	RUNNING ES	CORE ENRICHMENT
row_0	FLNA	filamin A [Source:HGNC Symbol;Acc:HGNC:3754]	3	53.79999923706055	0.06482214	Yes
row_1	SOS1	SOS Ras/Rac guanine nucleotide exchange factor 1 [Source:HGNC Symbol;Acc:HGNC:11187]	15	12.800000190734863	0.06007906	Yes
row_2	PCNT	pericentrin [Source:HGNC Symbol;Acc:HGNC:16068]	17	12.399999618530273	0.1422925	Yes
row_3	TWIST2	twist family bHLH transcription factor 2 [Source:HGNC Symbol;Acc:HGNC:20670]	19	11.800000190734863	0.22450595	Yes
row_4	KAT6B	lysine acetyltransferase 6B [Source:HGNC Symbol;Acc:HGNC:17582]	28	8.069999694824219	0.24584982	Yes
row_5	MED12	mediator complex subunit 12 [Source:HGNC Symbol;Acc:HGNC:11957]	33	6.46999979019165	0.30197632	Yes
row_6	PTPN11	protein tyrosine phosphatase non-receptor type 11 [Source:HGNC Symbol;Acc:HGNC:9644]	39	4.96999979019165	0.34940714	Yes
row_7	EFNB1	ephrin B1 [Source:HGNC Symbol;Acc:HGNC:3226]	53	1.5499999523162842	0.32727277	Yes
row_8	WDR35	WD repeat domain 35 [Source:HGNC Symbol;Acc:HGNC:29250]	54	1.4199999570846558	0.41818187	Yes
row_9	RIPK4	receptor interacting serine/threonine kinase 4 [Source:HGNC Symbol;Acc:HGNC:496]	58	0.9599999785423279	0.483004	Yes
row_10	TP63	tumor protein p63 [Source:HGNC Symbol;Acc:HGNC:15979]	116	-20.700000762939453	0.07826094	No
