## Supplemental File 3 for "Increased Expression of *ZFPM2* Bypasses *SRY* to Drive 46,XX Testicular Development: A New Mechanism of 46,XX DSD": HP_ABNORMALITY_OF_THE_BREAST.tsv

NAME	SYMBOL	TITLE	RANK IN GENE LIST	RANK METRIC SCORE	RUNNING ES	CORE ENRICHMENT
row_0	SOX9	SRY-box transcription factor 9 [Source:HGNC Symbol;Acc:HGNC:11204]	1	121.0	0.011904762	Yes
row_1	ZEB2	zinc finger E-box binding homeobox 2 [Source:HGNC Symbol;Acc:HGNC:14881]	5	36.5	0.0	Yes
row_2	HSD17B3	hydroxysteroid 17-beta dehydrogenase 3 [Source:HGNC Symbol;Acc:HGNC:5212]	6	27.700000762939453	0.023809524	Yes
row_3	ANOS1	anosmin 1 [Source:HGNC Symbol;Acc:HGNC:6211]	7	25.200000762939453	0.04761905	Yes
row_4	VAMP7	vesicle associated membrane protein 7 [Source:HGNC Symbol;Acc:HGNC:11486]	8	19.5	0.071428575	Yes
row_5	MAP3K1	mitogen-activated protein kinase kinase kinase 1 [Source:HGNC Symbol;Acc:HGNC:6848]	10	17.600000381469727	0.083333336	Yes
row_6	WDR11	WD repeat domain 11 [Source:HGNC Symbol;Acc:HGNC:13831]	12	15.800000190734863	0.0952381	Yes
row_7	SETBP1	SET binding protein 1 [Source:HGNC Symbol;Acc:HGNC:15573]	14	14.100000381469727	0.10714286	Yes
row_8	SOS1	SOS Ras/Rac guanine nucleotide exchange factor 1 [Source:HGNC Symbol;Acc:HGNC:11187]	15	12.800000190734863	0.13095239	Yes
row_9	TWIST2	twist family bHLH transcription factor 2 [Source:HGNC Symbol;Acc:HGNC:20670]	19	11.800000190734863	0.11904762	Yes
row_10	GNRH1	gonadotropin releasing hormone 1 [Source:HGNC Symbol;Acc:HGNC:4419]	23	9.789999961853027	0.10714286	Yes
row_11	HS6ST1	heparan sulfate 6-O-sulfotransferase 1 [Source:HGNC Symbol;Acc:HGNC:5201]	24	9.710000038146973	0.13095239	Yes
row_12	ZFPM2	zinc finger protein, FOG family member 2 [Source:HGNC Symbol;Acc:HGNC:16700]	31	7.039999961853027	0.083333336	Yes
row_13	CYB5A	cytochrome b5 type A [Source:HGNC Symbol;Acc:HGNC:2570]	36	5.849999904632568	0.05952381	Yes
row_14	UBR1	ubiquitin protein ligase E3 component n-recognin 1 [Source:HGNC Symbol;Acc:HGNC:16808]	38	5.25	0.071428575	Yes
row_15	PTPN11	protein tyrosine phosphatase non-receptor type 11 [Source:HGNC Symbol;Acc:HGNC:9644]	39	4.96999979019165	0.0952381	Yes
row_16	HFE	homeostatic iron regulator [Source:HGNC Symbol;Acc:HGNC:4886]	43	2.890000104904175	0.083333336	Yes
row_17	HESX1	HESX homeobox 1 [Source:HGNC Symbol;Acc:HGNC:4877]	51	1.5700000524520874	0.023809524	Yes
row_18	LMNA	lamin A/C [Source:HGNC Symbol;Acc:HGNC:6636]	52	1.559999942779541	0.04761905	Yes
row_19	EFNB1	ephrin B1 [Source:HGNC Symbol;Acc:HGNC:3226]	53	1.5499999523162842	0.071428575	Yes
row_20	NSMF	NMDA receptor synaptonuclear signaling and neuronal migration factor [Source:HGNC Symbol;Acc:HGNC:29843]	55	1.3600000143051147	0.083333336	Yes
row_21	CYP11A1	cytochrome P450 family 11 subfamily A member 1 [Source:HGNC Symbol;Acc:HGNC:2590]	56	1.0499999523162842	0.10714286	Yes
row_22	DHCR7	7-dehydrocholesterol reductase [Source:HGNC Symbol;Acc:HGNC:2860]	57	1.0399999618530273	0.13095239	Yes
row_23	RIPK4	receptor interacting serine/threonine kinase 4 [Source:HGNC Symbol;Acc:HGNC:496]	58	0.9599999785423279	0.15476191	Yes
row_24	FGFR2	fibroblast growth factor receptor 2 [Source:HGNC Symbol;Acc:HGNC:3689]	60	0.7599999904632568	0.16666667	Yes
row_25	PSMC3IP	PSMC3 interacting protein [Source:HGNC Symbol;Acc:HGNC:17928]	62	0.5299999713897705	0.17857143	Yes
row_26	AR	androgen receptor [Source:HGNC Symbol;Acc:HGNC:644]	63	0.49000000953674316	0.20238096	Yes
row_27	CKAP2L	cytoskeleton associated protein 2 like [Source:HGNC Symbol;Acc:HGNC:26877]	64	0.46000000834465027	0.22619048	Yes
row_28	FIG4	FIG4 phosphoinositide 5-phosphatase [Source:HGNC Symbol;Acc:HGNC:16873]	65	0.41999998688697815	0.25	Yes
row_29	SEMA3A	semaphorin 3A [Source:HGNC Symbol;Acc:HGNC:10723]	67	0.3100000023841858	0.26190478	Yes
row_30	FRAS1	Fraser extracellular matrix complex subunit 1 [Source:HGNC Symbol;Acc:HGNC:19185]	73	0.009999999776482582	0.22619048	No
row_31	RSPO1	R-spondin 1 [Source:HGNC Symbol;Acc:HGNC:21679]	80	-0.28999999165534973	0.17857143	No
row_32	CYP19A1	cytochrome P450 family 19 subfamily A member 1 [Source:HGNC Symbol;Acc:HGNC:2594]	81	-0.30000001192092896	0.20238096	No
row_33	FGFR1	fibroblast growth factor receptor 1 [Source:HGNC Symbol;Acc:HGNC:3688]	90	-0.5699999928474426	0.13095239	No
row_34	GRIP1	glutamate receptor interacting protein 1 [Source:HGNC Symbol;Acc:HGNC:18708]	94	-0.75	0.11904762	No
row_35	IL17RD	interleukin 17 receptor D [Source:HGNC Symbol;Acc:HGNC:17616]	98	-1.149999976158142	0.10714286	No
row_36	CHD7	chromodomain helicase DNA binding protein 7 [Source:HGNC Symbol;Acc:HGNC:20626]	105	-3.2300000190734863	0.05952381	No
row_37	LEPR	leptin receptor [Source:HGNC Symbol;Acc:HGNC:6554]	111	-8.460000038146973	0.023809524	No
row_38	WWOX	WW domain containing oxidoreductase [Source:HGNC Symbol;Acc:HGNC:12799]	113	-14.5	0.035714287	No
row_39	TP63	tumor protein p63 [Source:HGNC Symbol;Acc:HGNC:15979]	116	-20.700000762939453	0.035714287	No
row_40	FREM2	FRAS1 related extracellular matrix 2 [Source:HGNC Symbol;Acc:HGNC:25396]	117	-21.899999618530273	0.05952381	No
row_41	B3GLCT	beta 3-glucosyltransferase [Source:HGNC Symbol;Acc:HGNC:20207]	118	-22.200000762939453	0.083333336	No
