## Supplemental File 3 for "Increased Expression of *ZFPM2* Bypasses *SRY* to Drive 46,XX Testicular Development: A New Mechanism of 46,XX DSD": HP_APLASIA_HYPOPLASIA_AFFECTING_THE_EYE.tsv

NAME	SYMBOL	TITLE	RANK IN GENE LIST	RANK METRIC SCORE	RUNNING ES	CORE ENRICHMENT
row_0	ZEB2	zinc finger E-box binding homeobox 2 [Source:HGNC Symbol;Acc:HGNC:14881]	5	36.5	-0.009504951	No
row_1	WDR11	WD repeat domain 11 [Source:HGNC Symbol;Acc:HGNC:13831]	12	15.800000190734863	-0.02891089	No
row_2	BCOR	BCL6 corepressor [Source:HGNC Symbol;Acc:HGNC:20893]	25	9.140000343322754	-0.107722774	No
row_3	MED12	mediator complex subunit 12 [Source:HGNC Symbol;Acc:HGNC:11957]	33	6.46999979019165	-0.1370297	No
row_4	HESX1	HESX homeobox 1 [Source:HGNC Symbol;Acc:HGNC:4877]	51	1.5700000524520874	-0.26534653	No
row_5	DHCR7	7-dehydrocholesterol reductase [Source:HGNC Symbol;Acc:HGNC:2860]	57	1.0399999618530273	-0.27485147	No
row_6	RIPK4	receptor interacting serine/threonine kinase 4 [Source:HGNC Symbol;Acc:HGNC:496]	58	0.9599999785423279	-0.23485148	No
row_7	BMP4	bone morphogenetic protein 4 [Source:HGNC Symbol;Acc:HGNC:1071]	61	0.75	-0.21465346	No
row_8	FIG4	FIG4 phosphoinositide 5-phosphatase [Source:HGNC Symbol;Acc:HGNC:16873]	65	0.41999998688697815	-0.20435643	No
row_9	FRAS1	Fraser extracellular matrix complex subunit 1 [Source:HGNC Symbol;Acc:HGNC:19185]	73	0.009999999776482582	-0.23366337	No
row_10	HCCS	holocytochrome c synthase [Source:HGNC Symbol;Acc:HGNC:4837]	86	-0.4000000059604645	-0.31247523	Yes
row_11	MKS1	MKS transition zone complex subunit 1 [Source:HGNC Symbol;Acc:HGNC:7121]	88	-0.47999998927116394	-0.28237623	Yes
row_12	FGFR1	fibroblast growth factor receptor 1 [Source:HGNC Symbol;Acc:HGNC:3688]	90	-0.5699999928474426	-0.25227723	Yes
row_13	GRIP1	glutamate receptor interacting protein 1 [Source:HGNC Symbol;Acc:HGNC:18708]	94	-0.75	-0.2419802	Yes
row_14	TCTN3	tectonic family member 3 [Source:HGNC Symbol;Acc:HGNC:24519]	97	-1.0399999618530273	-0.22178218	Yes
row_15	GLI3	GLI family zinc finger 3 [Source:HGNC Symbol;Acc:HGNC:4319]	104	-2.9200000762939453	-0.24118812	Yes
row_16	CHD7	chromodomain helicase DNA binding protein 7 [Source:HGNC Symbol;Acc:HGNC:20626]	105	-3.2300000190734863	-0.20118812	Yes
row_17	SALL1	spalt like transcription factor 1 [Source:HGNC Symbol;Acc:HGNC:10524]	106	-3.630000114440918	-0.16118813	Yes
row_18	PITX2	paired like homeodomain 2 [Source:HGNC Symbol;Acc:HGNC:9005]	107	-3.7300000190734863	-0.12118812	Yes
row_19	RBBP8	RB binding protein 8, endonuclease [Source:HGNC Symbol;Acc:HGNC:9891]	110	-8.050000190734863	-0.1009901	Yes
row_20	TP63	tumor protein p63 [Source:HGNC Symbol;Acc:HGNC:15979]	116	-20.700000762939453	-0.11049505	Yes
row_21	FREM2	FRAS1 related extracellular matrix 2 [Source:HGNC Symbol;Acc:HGNC:25396]	117	-21.899999618530273	-0.070495054	Yes
row_22	ESCO2	establishment of sister chromatid cohesion N-acetyltransferase 2 [Source:HGNC Symbol;Acc:HGNC:27230]	120	-32.099998474121094	-0.050297037	Yes
row_23	FOXL2	forkhead box L2 [Source:HGNC Symbol;Acc:HGNC:1092]	122	-40.400001525878906	-0.020198025	Yes
row_24	HHAT	hedgehog acyltransferase [Source:HGNC Symbol;Acc:HGNC:18270]	124	-51.599998474121094	0.009900983	Yes
