## Supplemental File 3 for "Increased Expression of *ZFPM2* Bypasses *SRY* to Drive 46,XX Testicular Development: A New Mechanism of 46,XX DSD": HP_APLASIA_HYPOPLASIA_INVOLVING_BONES_OF_THE_UPPER_LIMBS.tsv

NAME	SYMBOL	TITLE	RANK IN GENE LIST	RANK METRIC SCORE	RUNNING ES	CORE ENRICHMENT
row_0	FLNA	filamin A [Source:HGNC Symbol;Acc:HGNC:3754]	3	53.79999923706055	-0.010903875	No
row_1	PDE4D	phosphodiesterase 4D [Source:HGNC Symbol;Acc:HGNC:8783]	9	18.600000381469727	-0.045337163	No
row_2	SETBP1	SET binding protein 1 [Source:HGNC Symbol;Acc:HGNC:15573]	14	14.100000381469727	-0.06800574	No
row_3	PCNT	pericentrin [Source:HGNC Symbol;Acc:HGNC:16068]	17	12.399999618530273	-0.067144915	No
row_4	TWIST2	twist family bHLH transcription factor 2 [Source:HGNC Symbol;Acc:HGNC:20670]	19	11.800000190734863	-0.054519378	No
row_5	BCOR	BCL6 corepressor [Source:HGNC Symbol;Acc:HGNC:20893]	25	9.140000343322754	-0.08895266	No
row_6	KAT6B	lysine acetyltransferase 6B [Source:HGNC Symbol;Acc:HGNC:17582]	28	8.069999694824219	-0.088091835	No
row_7	MED12	mediator complex subunit 12 [Source:HGNC Symbol;Acc:HGNC:11957]	33	6.46999979019165	-0.11076041	No
row_8	FGFR3	fibroblast growth factor receptor 3 [Source:HGNC Symbol;Acc:HGNC:3690]	37	5.829999923706055	-0.12166429	No
row_9	HESX1	HESX homeobox 1 [Source:HGNC Symbol;Acc:HGNC:4877]	51	1.5700000524520874	-0.25021523	Yes
row_10	LMNA	lamin A/C [Source:HGNC Symbol;Acc:HGNC:6636]	52	1.559999942779541	-0.22582498	Yes
row_11	WDR35	WD repeat domain 35 [Source:HGNC Symbol;Acc:HGNC:29250]	54	1.4199999570846558	-0.21319945	Yes
row_12	DHCR7	7-dehydrocholesterol reductase [Source:HGNC Symbol;Acc:HGNC:2860]	57	1.0399999618530273	-0.21233861	Yes
row_13	RIPK4	receptor interacting serine/threonine kinase 4 [Source:HGNC Symbol;Acc:HGNC:496]	58	0.9599999785423279	-0.18794838	Yes
row_14	FGF10	fibroblast growth factor 10 [Source:HGNC Symbol;Acc:HGNC:3666]	59	0.8899999856948853	-0.16355813	Yes
row_15	FGFR2	fibroblast growth factor receptor 2 [Source:HGNC Symbol;Acc:HGNC:3689]	60	0.7599999904632568	-0.13916789	Yes
row_16	BMP4	bone morphogenetic protein 4 [Source:HGNC Symbol;Acc:HGNC:1071]	61	0.75	-0.11477765	Yes
row_17	FIG4	FIG4 phosphoinositide 5-phosphatase [Source:HGNC Symbol;Acc:HGNC:16873]	65	0.41999998688697815	-0.12568152	Yes
row_18	PTDSS1	phosphatidylserine synthase 1 [Source:HGNC Symbol;Acc:HGNC:9587]	71	0.10000000149011612	-0.16011481	Yes
row_19	FRAS1	Fraser extracellular matrix complex subunit 1 [Source:HGNC Symbol;Acc:HGNC:19185]	73	0.009999999776482582	-0.14748926	Yes
row_20	NEK1	NIMA related kinase 1 [Source:HGNC Symbol;Acc:HGNC:7744]	75	-0.09000000357627869	-0.13486373	Yes
row_21	FAT4	FAT atypical cadherin 4 [Source:HGNC Symbol;Acc:HGNC:23109]	76	-0.10000000149011612	-0.11047349	Yes
row_22	DYNC2H1	dynein cytoplasmic 2 heavy chain 1 [Source:HGNC Symbol;Acc:HGNC:2962]	79	-0.23000000417232513	-0.10961266	Yes
row_23	CDKN1C	cyclin dependent kinase inhibitor 1C [Source:HGNC Symbol;Acc:HGNC:1786]	89	-0.5299999713897705	-0.19110477	Yes
row_24	FGFR1	fibroblast growth factor receptor 1 [Source:HGNC Symbol;Acc:HGNC:3688]	90	-0.5699999928474426	-0.16671453	Yes
row_25	ROR2	receptor tyrosine kinase like orphan receptor 2 [Source:HGNC Symbol;Acc:HGNC:10257]	91	-0.5799999833106995	-0.14232428	Yes
row_26	EVC2	EvC ciliary complex subunit 2 [Source:HGNC Symbol;Acc:HGNC:19747]	95	-0.8899999856948853	-0.15322816	Yes
row_27	CUL7	cullin 7 [Source:HGNC Symbol;Acc:HGNC:21024]	96	-0.949999988079071	-0.12883791	Yes
row_28	TCTN3	tectonic family member 3 [Source:HGNC Symbol;Acc:HGNC:24519]	97	-1.0399999618530273	-0.10444768	Yes
row_29	SCARF2	scavenger receptor class F member 2 [Source:HGNC Symbol;Acc:HGNC:19869]	103	-2.4100000858306885	-0.13888097	Yes
row_30	GLI3	GLI family zinc finger 3 [Source:HGNC Symbol;Acc:HGNC:4319]	104	-2.9200000762939453	-0.11449072	Yes
row_31	CHD7	chromodomain helicase DNA binding protein 7 [Source:HGNC Symbol;Acc:HGNC:20626]	105	-3.2300000190734863	-0.090100475	Yes
row_32	POR	cytochrome p450 oxidoreductase [Source:HGNC Symbol;Acc:HGNC:9208]	108	-3.990000009536743	-0.08923964	Yes
row_33	SPECC1L	sperm antigen with calponin homology and coiled-coil domains 1 like [Source:HGNC Symbol;Acc:HGNC:29022]	109	-4.400000095367432	-0.06484941	Yes
row_34	RBBP8	RB binding protein 8, endonuclease [Source:HGNC Symbol;Acc:HGNC:9891]	110	-8.050000190734863	-0.04045916	Yes
row_35	WNT5A	Wnt family member 5A [Source:HGNC Symbol;Acc:HGNC:12784]	115	-15.699999809265137	-0.06312774	Yes
row_36	TP63	tumor protein p63 [Source:HGNC Symbol;Acc:HGNC:15979]	116	-20.700000762939453	-0.0387375	Yes
row_37	B3GLCT	beta 3-glucosyltransferase [Source:HGNC Symbol;Acc:HGNC:20207]	118	-22.200000762939453	-0.02611196	Yes
row_38	EVC	EvC ciliary complex subunit 1 [Source:HGNC Symbol;Acc:HGNC:3497]	119	-30.299999237060547	-0.0017217183	Yes
row_39	ESCO2	establishment of sister chromatid cohesion N-acetyltransferase 2 [Source:HGNC Symbol;Acc:HGNC:27230]	120	-32.099998474121094	0.022668526	Yes
row_40	HHAT	hedgehog acyltransferase [Source:HGNC Symbol;Acc:HGNC:18270]	124	-51.599998474121094	0.011764649	Yes
