## Supplemental File 3 for "Increased Expression of *ZFPM2* Bypasses *SRY* to Drive 46,XX Testicular Development: A New Mechanism of 46,XX DSD": HP_APLASIA_HYPOPLASIA_OF_THE_CEREBELLAR_VERMIS.tsv

NAME	SYMBOL	TITLE	RANK IN GENE LIST	RANK METRIC SCORE	RUNNING ES	CORE ENRICHMENT
row_0	ZEB2	zinc finger E-box binding homeobox 2 [Source:HGNC Symbol;Acc:HGNC:14881]	5	36.5	-9.313226E-10	No
row_1	OPHN1	oligophrenin 1 [Source:HGNC Symbol;Acc:HGNC:8148]	11	15.899999618530273	-1.8626451E-9	No
row_2	BCOR	BCL6 corepressor [Source:HGNC Symbol;Acc:HGNC:20893]	25	9.140000343322754	-0.07619048	No
row_3	WDR35	WD repeat domain 35 [Source:HGNC Symbol;Acc:HGNC:29250]	54	1.4199999570846558	-0.2952381	Yes
row_4	DHCR7	7-dehydrocholesterol reductase [Source:HGNC Symbol;Acc:HGNC:2860]	57	1.0399999618530273	-0.26666668	Yes
row_5	BMP4	bone morphogenetic protein 4 [Source:HGNC Symbol;Acc:HGNC:1071]	61	0.75	-0.24761906	Yes
row_6	EPG5	ectopic P-granules autophagy protein 5 homolog [Source:HGNC Symbol;Acc:HGNC:29331]	72	0.10000000149011612	-0.2952381	Yes
row_7	NEK1	NIMA related kinase 1 [Source:HGNC Symbol;Acc:HGNC:7744]	75	-0.09000000357627869	-0.26666668	Yes
row_8	FAT4	FAT atypical cadherin 4 [Source:HGNC Symbol;Acc:HGNC:23109]	76	-0.10000000149011612	-0.21904764	Yes
row_9	DYNC2H1	dynein cytoplasmic 2 heavy chain 1 [Source:HGNC Symbol;Acc:HGNC:2962]	79	-0.23000000417232513	-0.19047621	Yes
row_10	CEP41	centrosomal protein 41 [Source:HGNC Symbol;Acc:HGNC:12370]	84	-0.3400000035762787	-0.1809524	Yes
row_11	MKS1	MKS transition zone complex subunit 1 [Source:HGNC Symbol;Acc:HGNC:7121]	88	-0.47999998927116394	-0.16190478	Yes
row_12	CDKN1C	cyclin dependent kinase inhibitor 1C [Source:HGNC Symbol;Acc:HGNC:1786]	89	-0.5299999713897705	-0.11428573	Yes
row_13	FGFR1	fibroblast growth factor receptor 1 [Source:HGNC Symbol;Acc:HGNC:3688]	90	-0.5699999928474426	-0.066666685	Yes
row_14	EVC2	EvC ciliary complex subunit 2 [Source:HGNC Symbol;Acc:HGNC:19747]	95	-0.8899999856948853	-0.057142872	Yes
row_15	TCTN3	tectonic family member 3 [Source:HGNC Symbol;Acc:HGNC:24519]	97	-1.0399999618530273	-0.019047635	Yes
row_16	GLI3	GLI family zinc finger 3 [Source:HGNC Symbol;Acc:HGNC:4319]	104	-2.9200000762939453	-0.028571445	Yes
row_17	CHD7	chromodomain helicase DNA binding protein 7 [Source:HGNC Symbol;Acc:HGNC:20626]	105	-3.2300000190734863	0.019047603	Yes
row_18	SPECC1L	sperm antigen with calponin homology and coiled-coil domains 1 like [Source:HGNC Symbol;Acc:HGNC:29022]	109	-4.400000095367432	0.03809522	Yes
row_19	EVC	EvC ciliary complex subunit 1 [Source:HGNC Symbol;Acc:HGNC:3497]	119	-30.299999237060547	-1.8626451E-8	Yes
row_20	HHAT	hedgehog acyltransferase [Source:HGNC Symbol;Acc:HGNC:18270]	124	-51.599998474121094	0.00952379	Yes
