## Supplemental File 3 for "Increased Expression of *ZFPM2* Bypasses *SRY* to Drive 46,XX Testicular Development: A New Mechanism of 46,XX DSD": HP_CLEFT_LIP.tsv

NAME	SYMBOL	TITLE	RANK IN GENE LIST	RANK METRIC SCORE	RUNNING ES	CORE ENRICHMENT
row_0	BCOR	BCL6 corepressor [Source:HGNC Symbol;Acc:HGNC:20893]	25	9.140000343322754	-0.2232492	No
row_1	MID1	midline 1 [Source:HGNC Symbol;Acc:HGNC:7095]	26	8.770000457763672	-0.18876643	No
row_2	MED12	mediator complex subunit 12 [Source:HGNC Symbol;Acc:HGNC:11957]	33	6.46999979019165	-0.21613935	No
row_3	HESX1	HESX homeobox 1 [Source:HGNC Symbol;Acc:HGNC:4877]	51	1.5700000524520874	-0.3569143	Yes
row_4	EFNB1	ephrin B1 [Source:HGNC Symbol;Acc:HGNC:3226]	53	1.5499999523162842	-0.33274084	Yes
row_5	WDR35	WD repeat domain 35 [Source:HGNC Symbol;Acc:HGNC:29250]	54	1.4199999570846558	-0.29825807	Yes
row_6	NSMF	NMDA receptor synaptonuclear signaling and neuronal migration factor [Source:HGNC Symbol;Acc:HGNC:29843]	55	1.3600000143051147	-0.26377532	Yes
row_7	RIPK4	receptor interacting serine/threonine kinase 4 [Source:HGNC Symbol;Acc:HGNC:496]	58	0.9599999785423279	-0.24991111	Yes
row_8	BMP4	bone morphogenetic protein 4 [Source:HGNC Symbol;Acc:HGNC:1071]	61	0.75	-0.23604691	Yes
row_9	EPG5	ectopic P-granules autophagy protein 5 homolog [Source:HGNC Symbol;Acc:HGNC:29331]	72	0.10000000149011612	-0.30465692	Yes
row_10	FRAS1	Fraser extracellular matrix complex subunit 1 [Source:HGNC Symbol;Acc:HGNC:19185]	73	0.009999999776482582	-0.27017418	Yes
row_11	IRF6	interferon regulatory factor 6 [Source:HGNC Symbol;Acc:HGNC:6121]	74	-0.03999999910593033	-0.23569141	Yes
row_12	NEK1	NIMA related kinase 1 [Source:HGNC Symbol;Acc:HGNC:7744]	75	-0.09000000357627869	-0.20120865	Yes
row_13	DYNC2H1	dynein cytoplasmic 2 heavy chain 1 [Source:HGNC Symbol;Acc:HGNC:2962]	79	-0.23000000417232513	-0.19765373	Yes
row_14	WNT4	Wnt family member 4 [Source:HGNC Symbol;Acc:HGNC:12783]	82	-0.3100000023841858	-0.18378952	Yes
row_15	MKS1	MKS transition zone complex subunit 1 [Source:HGNC Symbol;Acc:HGNC:7121]	88	-0.47999998927116394	-0.20085315	Yes
row_16	FGFR1	fibroblast growth factor receptor 1 [Source:HGNC Symbol;Acc:HGNC:3688]	90	-0.5699999928474426	-0.17667969	Yes
row_17	GRIP1	glutamate receptor interacting protein 1 [Source:HGNC Symbol;Acc:HGNC:18708]	94	-0.75	-0.17312476	Yes
row_18	EVC2	EvC ciliary complex subunit 2 [Source:HGNC Symbol;Acc:HGNC:19747]	95	-0.8899999856948853	-0.138642	Yes
row_19	TCTN3	tectonic family member 3 [Source:HGNC Symbol;Acc:HGNC:24519]	97	-1.0399999618530273	-0.114468515	Yes
row_20	GLI3	GLI family zinc finger 3 [Source:HGNC Symbol;Acc:HGNC:4319]	104	-2.9200000762939453	-0.14184143	Yes
row_21	CHD7	chromodomain helicase DNA binding protein 7 [Source:HGNC Symbol;Acc:HGNC:20626]	105	-3.2300000190734863	-0.107358664	Yes
row_22	SPECC1L	sperm antigen with calponin homology and coiled-coil domains 1 like [Source:HGNC Symbol;Acc:HGNC:29022]	109	-4.400000095367432	-0.10380375	Yes
row_23	WNT5A	Wnt family member 5A [Source:HGNC Symbol;Acc:HGNC:12784]	115	-15.699999809265137	-0.12086737	Yes
row_24	TP63	tumor protein p63 [Source:HGNC Symbol;Acc:HGNC:15979]	116	-20.700000762939453	-0.08638462	Yes
row_25	FREM2	FRAS1 related extracellular matrix 2 [Source:HGNC Symbol;Acc:HGNC:25396]	117	-21.899999618530273	-0.05190186	Yes
row_26	B3GLCT	beta 3-glucosyltransferase [Source:HGNC Symbol;Acc:HGNC:20207]	118	-22.200000762939453	-0.0174191	Yes
row_27	EVC	EvC ciliary complex subunit 1 [Source:HGNC Symbol;Acc:HGNC:3497]	119	-30.299999237060547	0.017063659	Yes
row_28	ESCO2	establishment of sister chromatid cohesion N-acetyltransferase 2 [Source:HGNC Symbol;Acc:HGNC:27230]	120	-32.099998474121094	0.051546417	Yes
