## Supplemental File 3 for "Increased Expression of *ZFPM2* Bypasses *SRY* to Drive 46,XX Testicular Development: A New Mechanism of 46,XX DSD": HP_DUPLICATION_OF_HAND_BONES.tsv

NAME	SYMBOL	TITLE	RANK IN GENE LIST	RANK METRIC SCORE	RUNNING ES	CORE ENRICHMENT
row_0	FLNA	filamin A [Source:HGNC Symbol;Acc:HGNC:3754]	3	53.79999923706055	-0.005555556	No
row_1	SETBP1	SET binding protein 1 [Source:HGNC Symbol;Acc:HGNC:15573]	14	14.100000381469727	-0.08888889	No
row_2	BCOR	BCL6 corepressor [Source:HGNC Symbol;Acc:HGNC:20893]	25	9.140000343322754	-0.17222223	No
row_3	MKKS	MKKS centrosomal shuttling protein [Source:HGNC Symbol;Acc:HGNC:7108]	34	6.190000057220459	-0.23333333	No
row_4	FGFR3	fibroblast growth factor receptor 3 [Source:HGNC Symbol;Acc:HGNC:3690]	37	5.829999923706055	-0.22777778	No
row_5	TRIM32	tripartite motif containing 32 [Source:HGNC Symbol;Acc:HGNC:16380]	44	2.4100000858306885	-0.26666668	Yes
row_6	BBS9	Bardet-Biedl syndrome 9 [Source:HGNC Symbol;Acc:HGNC:30000]	47	2.0	-0.2611111	Yes
row_7	BBS2	Bardet-Biedl syndrome 2 [Source:HGNC Symbol;Acc:HGNC:967]	48	1.9600000381469727	-0.23333335	Yes
row_8	BBS12	Bardet-Biedl syndrome 12 [Source:HGNC Symbol;Acc:HGNC:26648]	49	1.9600000381469727	-0.20555556	Yes
row_9	HESX1	HESX homeobox 1 [Source:HGNC Symbol;Acc:HGNC:4877]	51	1.5700000524520874	-0.18888889	Yes
row_10	EFNB1	ephrin B1 [Source:HGNC Symbol;Acc:HGNC:3226]	53	1.5499999523162842	-0.17222223	Yes
row_11	WDR35	WD repeat domain 35 [Source:HGNC Symbol;Acc:HGNC:29250]	54	1.4199999570846558	-0.14444445	Yes
row_12	DHCR7	7-dehydrocholesterol reductase [Source:HGNC Symbol;Acc:HGNC:2860]	57	1.0399999618530273	-0.1388889	Yes
row_13	FGF10	fibroblast growth factor 10 [Source:HGNC Symbol;Acc:HGNC:3666]	59	0.8899999856948853	-0.12222223	Yes
row_14	FGFR2	fibroblast growth factor receptor 2 [Source:HGNC Symbol;Acc:HGNC:3689]	60	0.7599999904632568	-0.09444445	Yes
row_15	BMP4	bone morphogenetic protein 4 [Source:HGNC Symbol;Acc:HGNC:1071]	61	0.75	-0.06666668	Yes
row_16	BBS7	Bardet-Biedl syndrome 7 [Source:HGNC Symbol;Acc:HGNC:18758]	66	0.4000000059604645	-0.08333334	Yes
row_17	ARL6	ADP ribosylation factor like GTPase 6 [Source:HGNC Symbol;Acc:HGNC:13210]	68	0.2800000011920929	-0.06666668	Yes
row_18	NEK1	NIMA related kinase 1 [Source:HGNC Symbol;Acc:HGNC:7744]	75	-0.09000000357627869	-0.105555564	Yes
row_19	DYNC2H1	dynein cytoplasmic 2 heavy chain 1 [Source:HGNC Symbol;Acc:HGNC:2962]	79	-0.23000000417232513	-0.11111112	Yes
row_20	CEP41	centrosomal protein 41 [Source:HGNC Symbol;Acc:HGNC:12370]	84	-0.3400000035762787	-0.12777779	Yes
row_21	MKS1	MKS transition zone complex subunit 1 [Source:HGNC Symbol;Acc:HGNC:7121]	88	-0.47999998927116394	-0.13333334	Yes
row_22	FGFR1	fibroblast growth factor receptor 1 [Source:HGNC Symbol;Acc:HGNC:3688]	90	-0.5699999928474426	-0.11666668	Yes
row_23	ROR2	receptor tyrosine kinase like orphan receptor 2 [Source:HGNC Symbol;Acc:HGNC:10257]	91	-0.5799999833106995	-0.0888889	Yes
row_24	TTC8	tetratricopeptide repeat domain 8 [Source:HGNC Symbol;Acc:HGNC:20087]	92	-0.6399999856948853	-0.061111122	Yes
row_25	EVC2	EvC ciliary complex subunit 2 [Source:HGNC Symbol;Acc:HGNC:19747]	95	-0.8899999856948853	-0.055555567	Yes
row_26	TCTN3	tectonic family member 3 [Source:HGNC Symbol;Acc:HGNC:24519]	97	-1.0399999618530273	-0.0388889	Yes
row_27	BBS4	Bardet-Biedl syndrome 4 [Source:HGNC Symbol;Acc:HGNC:969]	100	-1.3600000143051147	-0.033333346	Yes
row_28	BBS10	Bardet-Biedl syndrome 10 [Source:HGNC Symbol;Acc:HGNC:26291]	102	-1.5499999523162842	-0.01666668	Yes
row_29	GLI3	GLI family zinc finger 3 [Source:HGNC Symbol;Acc:HGNC:4319]	104	-2.9200000762939453	-1.3969839E-8	Yes
row_30	CHD7	chromodomain helicase DNA binding protein 7 [Source:HGNC Symbol;Acc:HGNC:20626]	105	-3.2300000190734863	0.027777765	Yes
row_31	SALL1	spalt like transcription factor 1 [Source:HGNC Symbol;Acc:HGNC:10524]	106	-3.630000114440918	0.05555554	Yes
row_32	BBS5	Bardet-Biedl syndrome 5 [Source:HGNC Symbol;Acc:HGNC:970]	114	-14.600000381469727	0.0055555403	Yes
row_33	WNT5A	Wnt family member 5A [Source:HGNC Symbol;Acc:HGNC:12784]	115	-15.699999809265137	0.033333316	Yes
row_34	EVC	EvC ciliary complex subunit 1 [Source:HGNC Symbol;Acc:HGNC:3497]	119	-30.299999237060547	0.027777761	Yes
row_35	ESCO2	establishment of sister chromatid cohesion N-acetyltransferase 2 [Source:HGNC Symbol;Acc:HGNC:27230]	120	-32.099998474121094	0.05555554	Yes
