## Supplemental File 3 for "Increased Expression of *ZFPM2* Bypasses *SRY* to Drive 46,XX Testicular Development: A New Mechanism of 46,XX DSD": HP_GONOSOMAL_INHERITANCE.tsv

NAME	SYMBOL	TITLE	RANK IN GENE LIST	RANK METRIC SCORE	RUNNING ES	CORE ENRICHMENT
row_0	FLNA	filamin A [Source:HGNC Symbol;Acc:HGNC:3754]	3	53.79999923706055	0.057017546	Yes
row_1	ANOS1	anosmin 1 [Source:HGNC Symbol;Acc:HGNC:6211]	7	25.200000762939453	0.11403509	Yes
row_2	OPHN1	oligophrenin 1 [Source:HGNC Symbol;Acc:HGNC:8148]	11	15.899999618530273	0.17105263	Yes
row_3	BCOR	BCL6 corepressor [Source:HGNC Symbol;Acc:HGNC:20893]	25	9.140000343322754	0.14035088	Yes
row_4	MID1	midline 1 [Source:HGNC Symbol;Acc:HGNC:7095]	26	8.770000457763672	0.22368422	Yes
row_5	ATRX	ATRX chromatin remodeler [Source:HGNC Symbol;Acc:HGNC:886]	27	8.350000381469727	0.30701756	Yes
row_6	MAMLD1	mastermind like domain containing 1 [Source:HGNC Symbol;Acc:HGNC:2568]	30	7.349999904632568	0.37280703	Yes
row_7	MED12	mediator complex subunit 12 [Source:HGNC Symbol;Acc:HGNC:11957]	33	6.46999979019165	0.43859652	Yes
row_8	EFNB1	ephrin B1 [Source:HGNC Symbol;Acc:HGNC:3226]	53	1.5499999523162842	0.35526317	No
row_9	AR	androgen receptor [Source:HGNC Symbol;Acc:HGNC:644]	63	0.49000000953674316	0.35964915	No
row_10	ARL6	ADP ribosylation factor like GTPase 6 [Source:HGNC Symbol;Acc:HGNC:13210]	68	0.2800000011920929	0.40789476	No
row_11	HCCS	holocytochrome c synthase [Source:HGNC Symbol;Acc:HGNC:4837]	86	-0.4000000059604645	0.3421053	No
