## Supplemental File 3 for "Increased Expression of *ZFPM2* Bypasses *SRY* to Drive 46,XX Testicular Development: A New Mechanism of 46,XX DSD": HP_HYPERTONIA.tsv

NAME	SYMBOL	TITLE	RANK IN GENE LIST	RANK METRIC SCORE	RUNNING ES	CORE ENRICHMENT
row_0	FLNA	filamin A [Source:HGNC Symbol;Acc:HGNC:3754]	3	53.79999923706055	0.031300597	Yes
row_1	DHCR24	24-dehydrocholesterol reductase [Source:HGNC Symbol;Acc:HGNC:2859]	4	47.70000076293945	0.09012412	Yes
row_2	ZEB2	zinc finger E-box binding homeobox 2 [Source:HGNC Symbol;Acc:HGNC:14881]	5	36.5	0.14894766	Yes
row_3	OPHN1	oligophrenin 1 [Source:HGNC Symbol;Acc:HGNC:8148]	11	15.899999618530273	0.16189963	Yes
row_4	HSD17B4	hydroxysteroid 17-beta dehydrogenase 4 [Source:HGNC Symbol;Acc:HGNC:5213]	13	15.0	0.21154885	Yes
row_5	SETBP1	SET binding protein 1 [Source:HGNC Symbol;Acc:HGNC:15573]	14	14.100000381469727	0.27037236	Yes
row_6	BCOR	BCL6 corepressor [Source:HGNC Symbol;Acc:HGNC:20893]	25	9.140000343322754	0.23745279	Yes
row_7	ATRX	ATRX chromatin remodeler [Source:HGNC Symbol;Acc:HGNC:886]	27	8.350000381469727	0.287102	Yes
row_8	TOE1	target of EGR1, exonuclease [Source:HGNC Symbol;Acc:HGNC:15954]	35	5.880000114440918	0.28170535	Yes
row_9	CYB5A	cytochrome b5 type A [Source:HGNC Symbol;Acc:HGNC:2570]	36	5.849999904632568	0.34052888	Yes
row_10	DHCR7	7-dehydrocholesterol reductase [Source:HGNC Symbol;Acc:HGNC:2860]	57	1.0399999618530273	0.21586618	No
row_11	CKAP2L	cytoskeleton associated protein 2 like [Source:HGNC Symbol;Acc:HGNC:26877]	64	0.46000000834465027	0.21964385	No
row_12	FIG4	FIG4 phosphoinositide 5-phosphatase [Source:HGNC Symbol;Acc:HGNC:16873]	65	0.41999998688697815	0.2784674	No
row_13	NEK1	NIMA related kinase 1 [Source:HGNC Symbol;Acc:HGNC:7744]	75	-0.09000000357627869	0.2547221	No
row_14	PEX1	peroxisomal biogenesis factor 1 [Source:HGNC Symbol;Acc:HGNC:8850]	83	-0.33000001311302185	0.24932545	No
row_15	FGFR1	fibroblast growth factor receptor 1 [Source:HGNC Symbol;Acc:HGNC:3688]	90	-0.5699999928474426	0.2531031	No
row_16	WWOX	WW domain containing oxidoreductase [Source:HGNC Symbol;Acc:HGNC:12799]	113	-14.5	0.11009178	No
