## Supplemental File 3 for "Increased Expression of *ZFPM2* Bypasses *SRY* to Drive 46,XX Testicular Development: A New Mechanism of 46,XX DSD": HP_HYPOGONADOTROPIC_HYPOGONADISM.tsv

NAME	SYMBOL	TITLE	RANK IN GENE LIST	RANK METRIC SCORE	RUNNING ES	CORE ENRICHMENT
row_0	SOX9	SRY-box transcription factor 9 [Source:HGNC Symbol;Acc:HGNC:11204]	1	121.0	0.043285787	Yes
row_1	HSD17B3	hydroxysteroid 17-beta dehydrogenase 3 [Source:HGNC Symbol;Acc:HGNC:5212]	6	27.700000762939453	0.05853419	Yes
row_2	ANOS1	anosmin 1 [Source:HGNC Symbol;Acc:HGNC:6211]	7	25.200000762939453	0.11116577	Yes
row_3	MAP3K1	mitogen-activated protein kinase kinase kinase 1 [Source:HGNC Symbol;Acc:HGNC:6848]	10	17.600000381469727	0.14510576	Yes
row_4	WDR11	WD repeat domain 11 [Source:HGNC Symbol;Acc:HGNC:13831]	12	15.800000190734863	0.18839154	Yes
row_5	SOS1	SOS Ras/Rac guanine nucleotide exchange factor 1 [Source:HGNC Symbol;Acc:HGNC:11187]	15	12.800000190734863	0.22233154	Yes
row_6	DMRT1	doublesex and mab-3 related transcription factor 1 [Source:HGNC Symbol;Acc:HGNC:2934]	16	12.800000190734863	0.2749631	Yes
row_7	GNRH1	gonadotropin releasing hormone 1 [Source:HGNC Symbol;Acc:HGNC:4419]	23	9.789999961853027	0.27151993	Yes
row_8	HS6ST1	heparan sulfate 6-O-sulfotransferase 1 [Source:HGNC Symbol;Acc:HGNC:5201]	24	9.710000038146973	0.32415152	Yes
row_9	PTPN11	protein tyrosine phosphatase non-receptor type 11 [Source:HGNC Symbol;Acc:HGNC:9644]	39	4.96999979019165	0.24594197	No
row_10	HFE	homeostatic iron regulator [Source:HGNC Symbol;Acc:HGNC:4886]	43	2.890000104904175	0.27053615	No
row_11	HESX1	HESX homeobox 1 [Source:HGNC Symbol;Acc:HGNC:4877]	51	1.5700000524520874	0.25774717	No
row_12	NSMF	NMDA receptor synaptonuclear signaling and neuronal migration factor [Source:HGNC Symbol;Acc:HGNC:29843]	55	1.3600000143051147	0.2823414	No
row_13	SEMA3A	semaphorin 3A [Source:HGNC Symbol;Acc:HGNC:10723]	67	0.3100000023841858	0.23216923	No
row_14	CBX2	chromobox 2 [Source:HGNC Symbol;Acc:HGNC:1552]	87	-0.4099999964237213	0.10723072	No
row_15	FGFR1	fibroblast growth factor receptor 1 [Source:HGNC Symbol;Acc:HGNC:3688]	90	-0.5699999928474426	0.14117071	No
row_16	IL17RD	interleukin 17 receptor D [Source:HGNC Symbol;Acc:HGNC:17616]	98	-1.149999976158142	0.12838173	No
row_17	CHD7	chromodomain helicase DNA binding protein 7 [Source:HGNC Symbol;Acc:HGNC:20626]	105	-3.2300000190734863	0.12493855	No
row_18	TP63	tumor protein p63 [Source:HGNC Symbol;Acc:HGNC:15979]	116	-20.700000762939453	0.08411218	No
