## Supplemental File 3 for "Increased Expression of *ZFPM2* Bypasses *SRY* to Drive 46,XX Testicular Development: A New Mechanism of 46,XX DSD": HP_INFERTILITY.tsv

NAME	SYMBOL	TITLE	RANK IN GENE LIST	RANK METRIC SCORE	RUNNING ES	CORE ENRICHMENT
row_0	SOX9	SRY-box transcription factor 9 [Source:HGNC Symbol;Acc:HGNC:11204]	1	121.0	0.0462963	Yes
row_1	AMH	anti-Mullerian hormone [Source:HGNC Symbol;Acc:HGNC:464]	2	55.599998474121094	0.10185185	Yes
row_2	HSD17B3	hydroxysteroid 17-beta dehydrogenase 3 [Source:HGNC Symbol;Acc:HGNC:5212]	6	27.700000762939453	0.12962963	Yes
row_3	VAMP7	vesicle associated membrane protein 7 [Source:HGNC Symbol;Acc:HGNC:11486]	8	19.5	0.17592593	Yes
row_4	MAP3K1	mitogen-activated protein kinase kinase kinase 1 [Source:HGNC Symbol;Acc:HGNC:6848]	10	17.600000381469727	0.22222222	Yes
row_5	WDR11	WD repeat domain 11 [Source:HGNC Symbol;Acc:HGNC:13831]	12	15.800000190734863	0.2685185	Yes
row_6	LHCGR	luteinizing hormone/choriogonadotropin receptor [Source:HGNC Symbol;Acc:HGNC:6585]	18	11.899999618530273	0.2777778	Yes
row_7	H6PD	hexose-6-phosphate dehydrogenase/glucose 1-dehydrogenase [Source:HGNC Symbol;Acc:HGNC:4795]	21	11.600000381469727	0.3148148	Yes
row_8	GNRH1	gonadotropin releasing hormone 1 [Source:HGNC Symbol;Acc:HGNC:4419]	23	9.789999961853027	0.3611111	Yes
row_9	NR3C1	nuclear receptor subfamily 3 group C member 1 [Source:HGNC Symbol;Acc:HGNC:7978]	29	7.690000057220459	0.3703704	Yes
row_10	ZFPM2	zinc finger protein, FOG family member 2 [Source:HGNC Symbol;Acc:HGNC:16700]	31	7.039999961853027	0.41666666	Yes
row_11	PTPN11	protein tyrosine phosphatase non-receptor type 11 [Source:HGNC Symbol;Acc:HGNC:9644]	39	4.96999979019165	0.4074074	Yes
row_12	HFE	homeostatic iron regulator [Source:HGNC Symbol;Acc:HGNC:4886]	43	2.890000104904175	0.4351852	Yes
row_13	HESX1	HESX homeobox 1 [Source:HGNC Symbol;Acc:HGNC:4877]	51	1.5700000524520874	0.42592594	No
row_14	AR	androgen receptor [Source:HGNC Symbol;Acc:HGNC:644]	63	0.49000000953674316	0.37962964	No
row_15	CYP19A1	cytochrome P450 family 19 subfamily A member 1 [Source:HGNC Symbol;Acc:HGNC:2594]	81	-0.30000001192092896	0.2777778	No
row_16	WWOX	WW domain containing oxidoreductase [Source:HGNC Symbol;Acc:HGNC:12799]	113	-14.5	0.0462963	No
row_17	FOXL2	forkhead box L2 [Source:HGNC Symbol;Acc:HGNC:1092]	122	-40.400001525878906	0.027777778	No
