## Supplemental File 3 for "Increased Expression of *ZFPM2* Bypasses *SRY* to Drive 46,XX Testicular Development: A New Mechanism of 46,XX DSD": HP_INTELLECTUAL_DISABILITY_SEVERE.tsv

NAME	SYMBOL	TITLE	RANK IN GENE LIST	RANK METRIC SCORE	RUNNING ES	CORE ENRICHMENT
row_0	ZEB2	zinc finger E-box binding homeobox 2 [Source:HGNC Symbol;Acc:HGNC:14881]	5	36.5	0.047430836	Yes
row_1	OPHN1	oligophrenin 1 [Source:HGNC Symbol;Acc:HGNC:8148]	11	15.899999618530273	0.09486167	Yes
row_2	SETBP1	SET binding protein 1 [Source:HGNC Symbol;Acc:HGNC:15573]	14	14.100000381469727	0.16837946	Yes
row_3	ATRX	ATRX chromatin remodeler [Source:HGNC Symbol;Acc:HGNC:886]	27	8.350000381469727	0.15494072	Yes
row_4	KAT6B	lysine acetyltransferase 6B [Source:HGNC Symbol;Acc:HGNC:17582]	28	8.069999694824219	0.24584982	Yes
row_5	MED12	mediator complex subunit 12 [Source:HGNC Symbol;Acc:HGNC:11957]	33	6.46999979019165	0.30197632	Yes
row_6	CYB5A	cytochrome b5 type A [Source:HGNC Symbol;Acc:HGNC:2570]	36	5.849999904632568	0.3754941	Yes
row_7	FGFR3	fibroblast growth factor receptor 3 [Source:HGNC Symbol;Acc:HGNC:3690]	37	5.829999923706055	0.4664032	Yes
row_8	FAT4	FAT atypical cadherin 4 [Source:HGNC Symbol;Acc:HGNC:23109]	76	-0.10000000149011612	0.22687753	No
row_9	PEX1	peroxisomal biogenesis factor 1 [Source:HGNC Symbol;Acc:HGNC:8850]	83	-0.33000001311302185	0.2656127	No
row_10	GLI3	GLI family zinc finger 3 [Source:HGNC Symbol;Acc:HGNC:4319]	104	-2.9200000762939453	0.18260877	No
