## Supplemental File 3 for "Increased Expression of *ZFPM2* Bypasses *SRY* to Drive 46,XX Testicular Development: A New Mechanism of 46,XX DSD": HP_OLIGOHYDRAMNIOS.tsv

NAME	SYMBOL	TITLE	RANK IN GENE LIST	RANK METRIC SCORE	RUNNING ES	CORE ENRICHMENT
row_0	TMEM70	transmembrane protein 70 [Source:HGNC Symbol;Acc:HGNC:26050]	40	3.9000000953674316	-0.24482758	No
row_1	TALDO1	transaldolase 1 [Source:HGNC Symbol;Acc:HGNC:11559]	69	0.20999999344348907	-0.3862069	No
row_2	WNT4	Wnt family member 4 [Source:HGNC Symbol;Acc:HGNC:12783]	82	-0.3100000023841858	-0.38965517	Yes
row_3	MKS1	MKS transition zone complex subunit 1 [Source:HGNC Symbol;Acc:HGNC:7121]	88	-0.47999998927116394	-0.3327586	Yes
row_4	CDKN1C	cyclin dependent kinase inhibitor 1C [Source:HGNC Symbol;Acc:HGNC:1786]	89	-0.5299999713897705	-0.23275861	Yes
row_5	TCTN3	tectonic family member 3 [Source:HGNC Symbol;Acc:HGNC:24519]	97	-1.0399999618530273	-0.19310343	Yes
row_6	GLI3	GLI family zinc finger 3 [Source:HGNC Symbol;Acc:HGNC:4319]	104	-2.9200000762939453	-0.14482757	Yes
row_7	POR	cytochrome p450 oxidoreductase [Source:HGNC Symbol;Acc:HGNC:9208]	108	-3.990000009536743	-0.07068964	Yes
row_8	PBX1	PBX homeobox 1 [Source:HGNC Symbol;Acc:HGNC:8632]	112	-12.600000381469727	0.0034482926	Yes
row_9	BNC2	basonuclin 2 [Source:HGNC Symbol;Acc:HGNC:30988]	123	-42.0	0.017241398	Yes
