## Supplemental File 3 for "Increased Expression of *ZFPM2* Bypasses *SRY* to Drive 46,XX Testicular Development: A New Mechanism of 46,XX DSD": ranked_gene_list_na_pos_versus_na_neg_1653344355978.tsv

NAME	TITLE	SCORE
CHD4	chromodomain helicase DNA binding protein 4 [Source:HGNC Symbol;Acc:HGNC:1919]	149.0
SOX9	SRY-box transcription factor 9 [Source:HGNC Symbol;Acc:HGNC:11204]	121.0
AMH	anti-Mullerian hormone [Source:HGNC Symbol;Acc:HGNC:464]	55.6
FLNA	filamin A [Source:HGNC Symbol;Acc:HGNC:3754]	53.8
DHCR24	24-dehydrocholesterol reductase [Source:HGNC Symbol;Acc:HGNC:2859]	47.7
ZEB2	zinc finger E-box binding homeobox 2 [Source:HGNC Symbol;Acc:HGNC:14881]	36.5
HSD17B3	hydroxysteroid 17-beta dehydrogenase 3 [Source:HGNC Symbol;Acc:HGNC:5212]	27.7
ANOS1	anosmin 1 [Source:HGNC Symbol;Acc:HGNC:6211]	25.2
VAMP7	vesicle associated membrane protein 7 [Source:HGNC Symbol;Acc:HGNC:11486]	19.5
PDE4D	phosphodiesterase 4D [Source:HGNC Symbol;Acc:HGNC:8783]	18.6
MAP3K1	mitogen-activated protein kinase kinase kinase 1 [Source:HGNC Symbol;Acc:HGNC:6848]	17.6
OPHN1	oligophrenin 1 [Source:HGNC Symbol;Acc:HGNC:8148]	15.9
WDR11	WD repeat domain 11 [Source:HGNC Symbol;Acc:HGNC:13831]	15.8
HSD17B4	hydroxysteroid 17-beta dehydrogenase 4 [Source:HGNC Symbol;Acc:HGNC:5213]	15.0
SETBP1	SET binding protein 1 [Source:HGNC Symbol;Acc:HGNC:15573]	14.1
SOS1	SOS Ras/Rac guanine nucleotide exchange factor 1 [Source:HGNC Symbol;Acc:HGNC:11187]	12.8
DMRT1	doublesex and mab-3 related transcription factor 1 [Source:HGNC Symbol;Acc:HGNC:2934]	12.8
PCNT	pericentrin [Source:HGNC Symbol;Acc:HGNC:16068]	12.4
LHCGR	luteinizing hormone/choriogonadotropin receptor [Source:HGNC Symbol;Acc:HGNC:6585]	11.9
TWIST2	twist family bHLH transcription factor 2 [Source:HGNC Symbol;Acc:HGNC:20670]	11.8
CREBBP	CREB binding protein [Source:HGNC Symbol;Acc:HGNC:2348]	11.8
H6PD	hexose-6-phosphate dehydrogenase/glucose 1-dehydrogenase [Source:HGNC Symbol;Acc:HGNC:4795]	11.6
AKR1C2	aldo-keto reductase family 1 member C2 [Source:HGNC Symbol;Acc:HGNC:385]	10.7
GNRH1	gonadotropin releasing hormone 1 [Source:HGNC Symbol;Acc:HGNC:4419]	9.79
HS6ST1	heparan sulfate 6-O-sulfotransferase 1 [Source:HGNC Symbol;Acc:HGNC:5201]	9.71
BCOR	BCL6 corepressor [Source:HGNC Symbol;Acc:HGNC:20893]	9.14
MID1	midline 1 [Source:HGNC Symbol;Acc:HGNC:7095]	8.77
ATRX	ATRX chromatin remodeler [Source:HGNC Symbol;Acc:HGNC:886]	8.35
KAT6B	lysine acetyltransferase 6B [Source:HGNC Symbol;Acc:HGNC:17582]	8.07
NR3C1	nuclear receptor subfamily 3 group C member 1 [Source:HGNC Symbol;Acc:HGNC:7978]	7.69
MAMLD1	mastermind like domain containing 1 [Source:HGNC Symbol;Acc:HGNC:2568]	7.35
ZFPM2	zinc finger protein, FOG family member 2 [Source:HGNC Symbol;Acc:HGNC:16700]	7.04
MCM9	minichromosome maintenance 9 homologous recombination repair factor [Source:HGNC Symbol;Acc:HGNC:21484]	6.65
MED12	mediator complex subunit 12 [Source:HGNC Symbol;Acc:HGNC:11957]	6.47
MKKS	MKKS centrosomal shuttling protein [Source:HGNC Symbol;Acc:HGNC:7108]	6.19
TOE1	target of EGR1, exonuclease [Source:HGNC Symbol;Acc:HGNC:15954]	5.88
CYB5A	cytochrome b5 type A [Source:HGNC Symbol;Acc:HGNC:2570]	5.85
FGFR3	fibroblast growth factor receptor 3 [Source:HGNC Symbol;Acc:HGNC:3690]	5.83
UBR1	ubiquitin protein ligase E3 component n-recognin 1 [Source:HGNC Symbol;Acc:HGNC:16808]	5.25
PTPN11	protein tyrosine phosphatase non-receptor type 11 [Source:HGNC Symbol;Acc:HGNC:9644]	4.97
TMEM70	transmembrane protein 70 [Source:HGNC Symbol;Acc:HGNC:26050]	3.9
HOXA10	homeobox A10 [Source:HGNC Symbol;Acc:HGNC:5100]	3.83
FBXL4	F-box and leucine rich repeat protein 4 [Source:HGNC Symbol;Acc:HGNC:13601]	3.74
HFE	homeostatic iron regulator [Source:HGNC Symbol;Acc:HGNC:4886]	2.89
TRIM32	tripartite motif containing 32 [Source:HGNC Symbol;Acc:HGNC:16380]	2.41
DNMT3B	DNA methyltransferase 3 beta [Source:HGNC Symbol;Acc:HGNC:2979]	2.11
HOXB6	homeobox B6 [Source:HGNC Symbol;Acc:HGNC:5117]	2.1
BBS9	Bardet-Biedl syndrome 9 [Source:HGNC Symbol;Acc:HGNC:30000]	2.0
BBS2	Bardet-Biedl syndrome 2 [Source:HGNC Symbol;Acc:HGNC:967]	1.96
BBS12	Bardet-Biedl syndrome 12 [Source:HGNC Symbol;Acc:HGNC:26648]	1.96
MYRF	myelin regulatory factor [Source:HGNC Symbol;Acc:HGNC:1181]	1.73
HESX1	HESX homeobox 1 [Source:HGNC Symbol;Acc:HGNC:4877]	1.57
LMNA	lamin A/C [Source:HGNC Symbol;Acc:HGNC:6636]	1.56
EFNB1	ephrin B1 [Source:HGNC Symbol;Acc:HGNC:3226]	1.55
WDR35	WD repeat domain 35 [Source:HGNC Symbol;Acc:HGNC:29250]	1.42
NSMF	NMDA receptor synaptonuclear signaling and neuronal migration factor [Source:HGNC Symbol;Acc:HGNC:29843]	1.36
CYP11A1	cytochrome P450 family 11 subfamily A member 1 [Source:HGNC Symbol;Acc:HGNC:2590]	1.05
DHCR7	7-dehydrocholesterol reductase [Source:HGNC Symbol;Acc:HGNC:2860]	1.04
RIPK4	receptor interacting serine/threonine kinase 4 [Source:HGNC Symbol;Acc:HGNC:496]	0.96
FGF10	fibroblast growth factor 10 [Source:HGNC Symbol;Acc:HGNC:3666]	0.89
FGFR2	fibroblast growth factor receptor 2 [Source:HGNC Symbol;Acc:HGNC:3689]	0.76
BMP4	bone morphogenetic protein 4 [Source:HGNC Symbol;Acc:HGNC:1071]	0.75
PSMC3IP	PSMC3 interacting protein [Source:HGNC Symbol;Acc:HGNC:17928]	0.53
AR	androgen receptor [Source:HGNC Symbol;Acc:HGNC:644]	0.49
CKAP2L	cytoskeleton associated protein 2 like [Source:HGNC Symbol;Acc:HGNC:26877]	0.46
FIG4	FIG4 phosphoinositide 5-phosphatase [Source:HGNC Symbol;Acc:HGNC:16873]	0.42
BBS7	Bardet-Biedl syndrome 7 [Source:HGNC Symbol;Acc:HGNC:18758]	0.4
SEMA3A	semaphorin 3A [Source:HGNC Symbol;Acc:HGNC:10723]	0.31
ARL6	ADP ribosylation factor like GTPase 6 [Source:HGNC Symbol;Acc:HGNC:13210]	0.28
TALDO1	transaldolase 1 [Source:HGNC Symbol;Acc:HGNC:11559]	0.21
ATF3	activating transcription factor 3 [Source:HGNC Symbol;Acc:HGNC:785]	0.1
PTDSS1	phosphatidylserine synthase 1 [Source:HGNC Symbol;Acc:HGNC:9587]	0.1
EPG5	ectopic P-granules autophagy protein 5 homolog [Source:HGNC Symbol;Acc:HGNC:29331]	0.1
FRAS1	Fraser extracellular matrix complex subunit 1 [Source:HGNC Symbol;Acc:HGNC:19185]	0.01
IRF6	interferon regulatory factor 6 [Source:HGNC Symbol;Acc:HGNC:6121]	-0.04
NEK1	NIMA related kinase 1 [Source:HGNC Symbol;Acc:HGNC:7744]	-0.09
FAT4	FAT atypical cadherin 4 [Source:HGNC Symbol;Acc:HGNC:23109]	-0.1
TSPYL1	TSPY like 1 [Source:HGNC Symbol;Acc:HGNC:12382]	-0.12
HARS2	histidyl-tRNA synthetase 2, mitochondrial [Source:HGNC Symbol;Acc:HGNC:4817]	-0.13
DYNC2H1	dynein cytoplasmic 2 heavy chain 1 [Source:HGNC Symbol;Acc:HGNC:2962]	-0.23
RSPO1	R-spondin 1 [Source:HGNC Symbol;Acc:HGNC:21679]	-0.29
CYP19A1	cytochrome P450 family 19 subfamily A member 1 [Source:HGNC Symbol;Acc:HGNC:2594]	-0.3
WNT4	Wnt family member 4 [Source:HGNC Symbol;Acc:HGNC:12783]	-0.31
PEX1	peroxisomal biogenesis factor 1 [Source:HGNC Symbol;Acc:HGNC:8850]	-0.33
CEP41	centrosomal protein 41 [Source:HGNC Symbol;Acc:HGNC:12370]	-0.34
HOXA4	homeobox A4 [Source:HGNC Symbol;Acc:HGNC:5105]	-0.35
HCCS	holocytochrome c synthase [Source:HGNC Symbol;Acc:HGNC:4837]	-0.4
CBX2	chromobox 2 [Source:HGNC Symbol;Acc:HGNC:1552]	-0.41
MKS1	MKS transition zone complex subunit 1 [Source:HGNC Symbol;Acc:HGNC:7121]	-0.48
CDKN1C	cyclin dependent kinase inhibitor 1C [Source:HGNC Symbol;Acc:HGNC:1786]	-0.53
FGFR1	fibroblast growth factor receptor 1 [Source:HGNC Symbol;Acc:HGNC:3688]	-0.57
ROR2	receptor tyrosine kinase like orphan receptor 2 [Source:HGNC Symbol;Acc:HGNC:10257]	-0.58
TTC8	tetratricopeptide repeat domain 8 [Source:HGNC Symbol;Acc:HGNC:20087]	-0.64
AKR1C4	aldo-keto reductase family 1 member C4 [Source:HGNC Symbol;Acc:HGNC:387]	-0.67
GRIP1	glutamate receptor interacting protein 1 [Source:HGNC Symbol;Acc:HGNC:18708]	-0.75
EVC2	EvC ciliary complex subunit 2 [Source:HGNC Symbol;Acc:HGNC:19747]	-0.89
CUL7	cullin 7 [Source:HGNC Symbol;Acc:HGNC:21024]	-0.95
TCTN3	tectonic family member 3 [Source:HGNC Symbol;Acc:HGNC:24519]	-1.04
IL17RD	interleukin 17 receptor D [Source:HGNC Symbol;Acc:HGNC:17616]	-1.15
WFS1	wolframin ER transmembrane glycoprotein [Source:HGNC Symbol;Acc:HGNC:12762]	-1.32
BBS4	Bardet-Biedl syndrome 4 [Source:HGNC Symbol;Acc:HGNC:969]	-1.36
TRAIP	TRAF interacting protein [Source:HGNC Symbol;Acc:HGNC:30764]	-1.53
BBS10	Bardet-Biedl syndrome 10 [Source:HGNC Symbol;Acc:HGNC:26291]	-1.55
SCARF2	scavenger receptor class F member 2 [Source:HGNC Symbol;Acc:HGNC:19869]	-2.41
GLI3	GLI family zinc finger 3 [Source:HGNC Symbol;Acc:HGNC:4319]	-2.92
CHD7	chromodomain helicase DNA binding protein 7 [Source:HGNC Symbol;Acc:HGNC:20626]	-3.23
SALL1	spalt like transcription factor 1 [Source:HGNC Symbol;Acc:HGNC:10524]	-3.63
PITX2	paired like homeodomain 2 [Source:HGNC Symbol;Acc:HGNC:9005]	-3.73
POR	cytochrome p450 oxidoreductase [Source:HGNC Symbol;Acc:HGNC:9208]	-3.99
SPECC1L	sperm antigen with calponin homology and coiled-coil domains 1 like [Source:HGNC Symbol;Acc:HGNC:29022]	-4.4
RBBP8	RB binding protein 8, endonuclease [Source:HGNC Symbol;Acc:HGNC:9891]	-8.05
LEPR	leptin receptor [Source:HGNC Symbol;Acc:HGNC:6554]	-8.46
PBX1	PBX homeobox 1 [Source:HGNC Symbol;Acc:HGNC:8632]	-12.6
WWOX	WW domain containing oxidoreductase [Source:HGNC Symbol;Acc:HGNC:12799]	-14.5
BBS5	Bardet-Biedl syndrome 5 [Source:HGNC Symbol;Acc:HGNC:970]	-14.6
WNT5A	Wnt family member 5A [Source:HGNC Symbol;Acc:HGNC:12784]	-15.7
TP63	tumor protein p63 [Source:HGNC Symbol;Acc:HGNC:15979]	-20.7
FREM2	FRAS1 related extracellular matrix 2 [Source:HGNC Symbol;Acc:HGNC:25396]	-21.9
B3GLCT	beta 3-glucosyltransferase [Source:HGNC Symbol;Acc:HGNC:20207]	-22.2
EVC	EvC ciliary complex subunit 1 [Source:HGNC Symbol;Acc:HGNC:3497]	-30.3
ESCO2	establishment of sister chromatid cohesion N-acetyltransferase 2 [Source:HGNC Symbol;Acc:HGNC:27230]	-32.1
STAG3	stromal antigen 3 [Source:HGNC Symbol;Acc:HGNC:11356]	-39.4
FOXL2	forkhead box L2 [Source:HGNC Symbol;Acc:HGNC:1092]	-40.4
BNC2	basonuclin 2 [Source:HGNC Symbol;Acc:HGNC:30988]	-42.0
HHAT	hedgehog acyltransferase [Source:HGNC Symbol;Acc:HGNC:18270]	-51.6
STAR	steroidogenic acute regulatory protein [Source:HGNC Symbol;Acc:HGNC:11359]	-56.8
