## Supplemental File 3 for "Increased Expression of *ZFPM2* Bypasses *SRY* to Drive 46,XX Testicular Development: A New Mechanism of 46,XX DSD": RYTTCCTG_ETS2_B.tsv

NAME	SYMBOL	TITLE	RANK IN GENE LIST	RANK METRIC SCORE	RUNNING ES	CORE ENRICHMENT
row_0	DHCR24	24-dehydrocholesterol reductase [Source:HGNC Symbol;Acc:HGNC:2859]	4	47.70000076293945	0.048245616	Yes
row_1	ZEB2	zinc finger E-box binding homeobox 2 [Source:HGNC Symbol;Acc:HGNC:14881]	5	36.5	0.13157895	Yes
row_2	PDE4D	phosphodiesterase 4D [Source:HGNC Symbol;Acc:HGNC:8783]	9	18.600000381469727	0.1885965	Yes
row_3	WDR11	WD repeat domain 11 [Source:HGNC Symbol;Acc:HGNC:13831]	12	15.800000190734863	0.25438598	Yes
row_4	MID1	midline 1 [Source:HGNC Symbol;Acc:HGNC:7095]	26	8.770000457763672	0.22368422	Yes
row_5	PTPN11	protein tyrosine phosphatase non-receptor type 11 [Source:HGNC Symbol;Acc:HGNC:9644]	39	4.96999979019165	0.20175439	Yes
row_6	HOXA10	homeobox A10 [Source:HGNC Symbol;Acc:HGNC:5100]	41	3.8299999237060547	0.2763158	Yes
row_7	HFE	homeostatic iron regulator [Source:HGNC Symbol;Acc:HGNC:4886]	43	2.890000104904175	0.35087723	Yes
row_8	HOXB6	homeobox B6 [Source:HGNC Symbol;Acc:HGNC:5117]	46	2.0999999046325684	0.4166667	Yes
row_9	FGFR2	fibroblast growth factor receptor 2 [Source:HGNC Symbol;Acc:HGNC:3689]	60	0.7599999904632568	0.38596493	No
row_10	HOXA4	homeobox A4 [Source:HGNC Symbol;Acc:HGNC:5105]	85	-0.3499999940395355	0.25877196	No
row_11	PITX2	paired like homeodomain 2 [Source:HGNC Symbol;Acc:HGNC:9005]	107	-3.7300000190734863	0.15789476	No
