## Supplemental File 3 for "Increased Expression of *ZFPM2* Bypasses *SRY* to Drive 46,XX Testicular Development: A New Mechanism of 46,XX DSD": Symbol_to_probe_set_mapping_details.tsv

NAME	# MATCHING PROBE SETS	MATCHING PROBE SET(S)
CHD4	1	CHD4
SOX9	1	SOX9
AMH	1	AMH
FLNA	1	FLNA
DHCR24	1	DHCR24
ZEB2	1	ZEB2
HSD17B3	1	HSD17B3
ANOS1	1	ANOS1
VAMP7	1	VAMP7
PDE4D	1	PDE4D
MAP3K1	1	MAP3K1
OPHN1	1	OPHN1
WDR11	1	WDR11
HSD17B4	1	HSD17B4
SETBP1	1	SETBP1
SOS1	1	SOS1
DMRT1	1	DMRT1
PCNT	1	PCNT
LHCGR	1	LHCGR
TWIST2	1	TWIST2
CREBBP	1	CREBBP
H6PD	1	H6PD
AKR1C2	1	AKR1C2
GNRH1	1	GNRH1
HS6ST1	1	HS6ST1
BCOR	1	BCOR
MID1	1	MID1
ATRX	1	ATRX
KAT6B	1	KAT6B
NR3C1	1	NR3C1
MAMLD1	1	MAMLD1
ZFPM2	1	ZFPM2
MCM9	1	MCM9
MED12	1	MED12
MKKS	1	MKKS
TOE1	1	TOE1
CYB5A	1	CYB5A
FGFR3	1	FGFR3
UBR1	1	UBR1
PTPN11	1	PTPN11
TMEM70	1	TMEM70
HOXA10	1	HOXA10
FBXL4	1	FBXL4
HFE	1	HFE
TRIM32	1	TRIM32
DNMT3B	1	DNMT3B
HOXB6	1	HOXB6
BBS9	1	BBS9
BBS2	1	BBS2
BBS12	1	BBS12
MYRF	1	MYRF
HESX1	1	HESX1
LMNA	1	LMNA
EFNB1	1	EFNB1
WDR35	1	WDR35
NSMF	1	NSMF
CYP11A1	1	CYP11A1
DHCR7	1	DHCR7
RIPK4	1	RIPK4
FGF10	1	FGF10
FGFR2	1	FGFR2
BMP4	1	BMP4
PSMC3IP	1	PSMC3IP
AR	1	AR
CKAP2L	1	CKAP2L
FIG4	1	FIG4
BBS7	1	BBS7
SEMA3A	1	SEMA3A
ARL6	1	ARL6
TALDO1	1	TALDO1
ATF3	1	ATF3
PTDSS1	1	PTDSS1
EPG5	1	EPG5
FRAS1	1	FRAS1
IRF6	1	IRF6
NEK1	1	NEK1
FAT4	1	FAT4
TSPYL1	1	TSPYL1
HARS2	1	HARS2
DYNC2H1	1	DYNC2H1
RSPO1	1	RSPO1
CYP19A1	1	CYP19A1
WNT4	1	WNT4
PEX1	1	PEX1
CEP41	1	CEP41
HOXA4	1	HOXA4
HCCS	1	HCCS
CBX2	1	CBX2
MKS1	1	MKS1
CDKN1C	1	CDKN1C
FGFR1	1	FGFR1
ROR2	1	ROR2
TTC8	1	TTC8
AKR1C4	1	AKR1C4
GRIP1	1	GRIP1
EVC2	1	EVC2
CUL7	1	CUL7
TCTN3	1	TCTN3
IL17RD	1	IL17RD
WFS1	1	WFS1
BBS4	1	BBS4
TRAIP	1	TRAIP
BBS10	1	BBS10
SCARF2	1	SCARF2
GLI3	1	GLI3
CHD7	1	CHD7
SALL1	1	SALL1
PITX2	1	PITX2
POR	1	POR
SPECC1L	1	SPECC1L
RBBP8	1	RBBP8
LEPR	1	LEPR
PBX1	1	PBX1
WWOX	1	WWOX
BBS5	1	BBS5
WNT5A	1	WNT5A
TP63	1	TP63
FREM2	1	FREM2
B3GLCT	1	B3GLCT
EVC	1	EVC
ESCO2	1	ESCO2
STAG3	1	STAG3
FOXL2	1	FOXL2
BNC2	1	BNC2
HHAT	1	HHAT
STAR	1	STAR
